# Brain penetrant calcium channel blockers do not reduce alcohol consumption: Converging results from two large independent cohort studies using electronic health records

**DOI:** 10.64898/2026.02.23.26346644

**Authors:** Christopher T. Rentsch, Vanessa A. Palzes, Mingjian Shi, Michael R. Setzer, Samantha G. Malone, Andrea H. Kline-Simon, Zachary Piserchia, Emma L. Winterlind, Lorenzo Leggio, Vincent Lo Re, David A. Fiellin, John Tazare, Mehdi Farokhnia, Stacy Sterling, Henry R. Kranzler, Joshua C. Gray

## Abstract

Alcohol use disorder (AUD) remains a major public health problem, with few effective medications and suboptimal adherence. L-type calcium channel blockers (LTCCBs) have genetic and preclinical support as potential treatments for AUD. We evaluated whether brain penetrant (BP)-LTCCBs are associated with reduced alcohol consumption by conducting two preregistered (https://osf.io/huawv) observational cohort studies using electronic health records (EHRs) from the US Department of Veterans Affairs (VA) and Kaiser Permanente Northern California (KPNC). New users of BP-LTCCBs (nifedipine or felodipine) were compared with new users of a non-BP-LTCCB (amlodipine) and with unexposed patients sampled from the same clinics, following a 180-day washout and requiring at least 60 days’ supply. Propensity score matching was conducted separately for BP-LTCCB versus unexposed, non-BP-LTCCB versus unexposed, and BP-versus non-BP-LTCCB. The primary outcome was change in drinks per week from the most recent pre-index screen to end of follow-up, estimated using difference-in-differences (DiD) models. Prespecified subgroup analyses were conducted by AUD diagnosis, baseline drinking level, and sex. Across both health systems, BP-LTCCB initiation was not associated with greater reductions in drinks per week than either comparator, with broadly consistent findings across all subgroups. In two large, preregistered EHR-based cohorts with rigorous confounding control, BP-LTCCBs were not associated with reduced drinking relative to comparators. Despite compelling genetic and preclinical evidence, these results do not support repurposing BP-LTCCBs for AUD, highlighting the need to prioritize alternative pharmacologic targets, potentially within etiologically informed subgroups.
