## Supplementary material for "Brain penetrant calcium channel blockers do not reduce alcohol consumption: Converging results from two large independent cohort studies using electronic health records": Table S1

### Sheet: Table S1
Table S1. Characteristics by exposure to brain-penetrant L-type calcium channel blockers (BP-LTCCB) versus unexposed, before and after propensity score matching and recorded follow-up alcohol screen in the VA study
	Unmatched				Matched				Matched with follow-up alcohol screen
	BP-LTCCB	Unexposed	SMD		BP-LTCCB	Unexposed	SMD		BP-LTCCB	Unexposed	SMD
Sample size, n	35825	2628374			35105	35105			21825	19023
Demographics
Age, years
20-49	4211 (11.8)	972386 (37.0)	0.6078		4178 (11.9)	4107 (11.7)	0.006269		2196 (10.1)	1808 (9.5)	0.01877
50-59	6997 (19.5)	371726 (14.1)	0.14442		6799 (19.4)	6576 (18.7)	0.016177		4034 (18.5)	3573 (18.8)	0.00768
60-69	13245 (37.0)	572308 (21.8)	0.33623		12893 (36.7)	13007 (37.1)	0.00673		8286 (38.0)	7459 (39.2)	0.02557
70-74	4431 (12.4)	247822 (9.4)	0.09454		4357 (12.4)	4382 (12.5)	0.002157		2896 (13.3)	2498 (13.1)	0.00407
75-79	3106 (8.7)	171094 (6.5)	0.08178		3062 (8.7)	3062 (8.7)	0		1980 (9.1)	1655 (8.7)	0.01308
≥80	3835 (10.7)	293038 (11.1)	0.01424		3816 (10.9)	3971 (11.3)	0.014061		2433 (11.1)	2030 (10.7)	0.01528
Race and ethnicity
White	20180 (56.3)	1865638 (71.0)	0.30609		20090 (57.2)	20046 (57.1)	0.002533		13091 (60.0)	10979 (57.7)	0.04608
Black	10577 (29.5)	297758 (11.3)	0.46231		10011 (28.5)	10074 (28.7)	0.003971		5695 (26.1)	5431 (28.5)	0.05512
Hispanic	2290 (6.4)	181846 (6.9)	0.02112		2240 (6.4)	2140 (6.1)	0.011779		1352 (6.2)	1201 (6.3)	0.0049
Asian	250 (0.7)	28599 (1.1)	0.04173		249 (0.7)	231 (0.7)	0.006224		138 (0.6)	113 (0.6)	0.0049
AI/AN	154 (0.4)	16254 (0.6)	0.02622		154 (0.4)	149 (0.4)	0.002173		108 (0.5)	84 (0.4)	0.00781
PI/NH	224 (0.6)	17596 (0.7)	0.00551		222 (0.6)	224 (0.6)	0.000717		130 (0.6)	121 (0.6)	0.00517
Mixed race	289 (0.8)	20514 (0.8)	0.00295		287 (0.8)	304 (0.9)	0.005301		177 (0.8)	178 (0.9)	0.01341
Other/unknown	1861 (5.2)	200169 (7.6)	0.09931		1852 (5.3)	1937 (5.5)	0.010717		1134 (5.2)	916 (4.8)	0.01746
Sex
Female	1887 (5.3)	220392 (8.4)	0.12442		1861 (5.3)	1861 (5.3)	0		1111 (5.1)	960 (5.0)	0.002
Male	33938 (94.7)	2407982 (91.6)	0.12442		33244 (94.7)	33244 (94.7)	0		20714 (94.9)	18063 (95.0)	0.002
Urban residence	24761 (69.1)	1735881 (66.0)	0.06566		24152 (68.8)	24006 (68.4)	0.00896		14636 (67.1)	12835 (67.5)	0.00874
Area Deprivation Index
1st quintile (lowest)	7241 (20.2)	640943 (24.4)	0.10036		7099 (20.2)	7005 (20.0)	0.006683		4321 (19.8)	3700 (19.5)	0.00877
2nd quintile	6717 (18.7)	563662 (21.4)	0.06731		6594 (18.8)	6545 (18.6)	0.003579		4131 (18.9)	3575 (18.8)	0.00345
3rd quintile	6962 (19.4)	541544 (20.6)	0.02925		6857 (19.5)	6896 (19.6)	0.002799		4267 (19.6)	3741 (19.7)	0.00289
4th quintile	6739 (18.8)	453487 (17.3)	0.04052		6594 (18.8)	6562 (18.7)	0.002336		4219 (19.3)	3618 (19.0)	0.00792
5th quintile (highest)	7626 (21.3)	376090 (14.3)	0.18324		7423 (21.1)	7560 (21.5)	0.009525		4604 (21.1)	4198 (22.1)	0.02365
Missing	540 (1.5)	52648 (2.0)	0.03785		538 (1.5)	537 (1.5)	0.000232		283 (1.3)	191 (1.0)	0.0275
Census region
Midwest	7467 (20.8)	589273 (22.4)	0.0383		7357 (21.0)	7427 (21.2)	0.004891		4598 (21.1)	4001 (21.0)	0.00086
Northeast	5547 (15.5)	379662 (14.4)	0.02913		5430 (15.5)	5503 (15.7)	0.005735		3466 (15.9)	3057 (16.1)	0.00516
South	16287 (45.5)	1038545 (39.5)	0.12044		15897 (45.3)	15834 (45.1)	0.003606		9919 (45.4)	8667 (45.6)	0.00226
West	6524 (18.2)	620894 (23.6)	0.13332		6421 (18.3)	6341 (18.1)	0.005909		3842 (17.6)	3298 (17.3)	0.00703
Year of index date
2009-2012	15987 (44.6)	752325 (28.6)	0.33406		15578 (44.4)	15694 (44.7)	0.006649		9744 (44.6)	8465 (44.5)	0.00296
2013-2015	7478 (20.9)	594822 (22.6)	0.0426		7323 (20.9)	7285 (20.8)	0.002667		4514 (20.7)	3806 (20.0)	0.01678
2016-2018	6597 (18.4)	650664 (24.8)	0.1545		6501 (18.5)	6476 (18.4)	0.001835		4052 (18.6)	3577 (18.8)	0.0061
2019-2021	5763 (16.1)	630563 (24.0)	0.19833		5703 (16.2)	5650 (16.1)	0.004101		3515 (16.1)	3175 (16.7)	0.0158
Clinical characteristics
Alcohol use disorder	4590 (12.8)	241218 (9.2)	0.11657		4459 (12.7)	4459 (12.7)	0		2888 (13.2)	2451 (12.9)	0.01033
Asthma	851 (2.4)	48537 (1.8)	0.03686		832 (2.4)	811 (2.3)	0.003957		552 (2.5)	532 (2.8)	0.01661
Cancer, localised	3490 (9.7)	159464 (6.1)	0.1371		3399 (9.7)	3390 (9.7)	0.000867		2319 (10.6)	2035 (10.7)	0.00234
Cancer, metastatic	212 (0.6)	13976 (0.5)	0.00803		210 (0.6)	208 (0.6)	0.000741		144 (0.7)	114 (0.6)	0.00765
Cerebrovascular disease	2864 (8.0)	78196 (3.0)	0.22661		2738 (7.8)	2741 (7.8)	0.000319		1913 (8.8)	1694 (8.9)	0.00493
COPD	5627 (15.7)	283217 (10.8)	0.14609		5507 (15.7)	5501 (15.7)	0.00047		3781 (17.3)	3339 (17.6)	0.00602
Congestive heart failure	2100 (5.9)	77043 (2.9)	0.14497		2006 (5.7)	1875 (5.3)	0.016332		1363 (6.2)	1170 (6.2)	0.00393
Dementia	308 (0.9)	18464 (0.7)	0.01788		303 (0.9)	292 (0.8)	0.003418		213 (1.0)	173 (0.9)	0.00688
Diabetes, complications	4289 (12.0)	83169 (3.2)	0.34895		4018 (11.4)	3959 (11.3)	0.005296		2833 (13.0)	2545 (13.4)	0.01177
Diabetes, w/o complications	11145 (31.1)	333279 (12.7)	0.45521		10757 (30.6)	10757 (30.6)	0		7382 (33.8)	6655 (35.0)	0.02443
Hemiplegia/paraplegia	313 (0.9)	9878 (0.4)	0.06453		302 (0.9)	315 (0.9)	0.003968		204 (0.9)	212 (1.1)	0.01787
HIV	153 (0.4)	7991 (0.3)	0.02046		150 (0.4)	142 (0.4)	0.003541		94 (0.4)	91 (0.5)	0.00709
Liver disease, mild	1725 (4.8)	72164 (2.7)	0.10953		1641 (4.7)	1654 (4.7)	0.001751		1103 (5.1)	1028 (5.4)	0.01573
Liver disease, moderate to severe	153 (0.4)	8852 (0.3)	0.01466		148 (0.4)	156 (0.4)	0.003471		101 (0.5)	98 (0.5)	0.00751
Myocardial infarction	6982 (19.5)	486653 (18.5)	0.02482		6827 (19.4)	6816 (19.4)	0.000792		4705 (21.6)	4385 (23.1)	0.03587
Opioid use disorder	931 (2.6)	32315 (1.2)	0.10161		901 (2.6)	859 (2.4)	0.007654		639 (2.9)	518 (2.7)	0.01236
Peptic ulcer disease	384 (1.1)	21854 (0.8)	0.02481		363 (1.0)	381 (1.1)	0.005008		244 (1.1)	226 (1.2)	0.00656
Peripheral vascular disease	405 (1.1)	15464 (0.6)	0.05949		394 (1.1)	411 (1.2)	0.004549		276 (1.3)	243 (1.3)	0.00114
PTSD	3436 (9.6)	95024 (3.6)	0.24713		3311 (9.4)	3390 (9.7)	0.007659		2310 (10.6)	2027 (10.7)	0.00232
Renal disease	5651 (15.8)	73039 (2.8)	0.48189		5107 (14.5)	5048 (14.4)	0.004778		3534 (16.2)	2917 (15.3)	0.02356
Rheumatic disease	624 (1.7)	22912 (0.9)	0.07772		608 (1.7)	619 (1.8)	0.002391		415 (1.9)	392 (2.1)	0.01142
Charlson Comorbidity Index
0	14693 (41.0)	1779812 (67.7)	0.54289		14602 (41.6)	14577 (41.5)	0.001445		8086 (37.0)	6726 (35.4)	0.03521
1	7180 (20.0)	415743 (15.8)	0.1103		7143 (20.3)	7220 (20.6)	0.005438		4582 (21.0)	4233 (22.3)	0.03055
2	5677 (15.8)	224753 (8.6)	0.22532		5563 (15.8)	5546 (15.8)	0.001327		3646 (16.7)	3299 (17.3)	0.01694
3	3204 (8.9)	101882 (3.9)	0.21105		3122 (8.9)	3173 (9.0)	0.005085		2199 (10.1)	1944 (10.2)	0.00476
4	2107 (5.9)	46927 (1.8)	0.22188		1969 (5.6)	1955 (5.6)	0.001736		1359 (6.2)	1182 (6.2)	0.00055
≥5	2964 (8.3)	59257 (2.3)	0.28208		2706 (7.7)	2634 (7.5)	0.007737		1953 (8.9)	1639 (8.6)	0.01175
VACS Index
≤54	2876 (8.0)	575655 (21.9)	0.39949		2864 (8.2)	2886 (8.2)	0.002285		1586 (7.3)	1407 (7.4)	0.00497
>54-61	5068 (14.1)	338733 (12.9)	0.03683		5034 (14.3)	5058 (14.4)	0.001949		3111 (14.3)	2824 (14.8)	0.01676
>61-74	10833 (30.2)	529311 (20.1)	0.23373		10664 (30.4)	10815 (30.8)	0.009335		6827 (31.3)	6286 (33.0)	0.03776
>74	9964 (27.8)	428219 (16.3)	0.28005		9550 (27.2)	9606 (27.4)	0.003581		6283 (28.8)	5402 (28.4)	0.00865
Missing	7084 (19.8)	756456 (28.8)	0.21087		6993 (19.9)	6740 (19.2)	0.01817		4018 (18.4)	3104 (16.3)	0.05528
Other medications at index date
Other CCB	923 (2.6)	40463 (1.5)	0.07363		918 (2.6)	944 (2.7)	0.00461		665 (3.0)	543 (2.9)	0.01138
Any alcohol pharmacotherapy	3804 (10.6)	125713 (4.8)	0.22287		3699 (10.5)	3641 (10.4)	0.0054		2463 (11.3)	2258 (11.9)	0.01827
Any neurocognitively-active	13951 (38.9)	629043 (23.9)	0.32542		13615 (38.8)	13704 (39.0)	0.0052		8878 (40.7)	8268 (43.5)	0.05642
Any anticholinergic	7288 (20.3)	211126 (8.0)	0.36114		6982 (19.9)	6896 (19.6)	0.006152		4661 (21.4)	4155 (21.8)	0.0118
Medication count
0-1	3194 (8.9)	1875452 (71.4)	1.40563		3194 (9.1)	3448 (9.8)	0.024727		1604 (7.3)	1028 (5.4)	0.07984
2-4	13973 (39.0)	511433 (19.5)	0.43537		13935 (39.7)	13629 (38.8)	0.01785		8087 (37.1)	6971 (36.6)	0.00847
5-9	14853 (41.5)	216953 (8.3)	0.81633		14501 (41.3)	14529 (41.4)	0.00162		9525 (43.6)	8681 (45.6)	0.04007
≥10	3805 (10.6)	24536 (0.9)	0.47039		3475 (9.9)	3499 (10.0)	0.002286		2609 (12.0)	2343 (12.3)	0.0111
Site-level prescribing intensity
1st quartile (lowest)	3324 (9.3)	693870 (26.4)	0.46017		3322 (9.5)	3362 (9.6)	0.003882		2029 (9.3)	1730 (9.1)	0.00701
2nd quartile	5808 (16.2)	597912 (22.7)	0.16556		5787 (16.5)	5753 (16.4)	0.002613		3644 (16.7)	3131 (16.5)	0.00638
3rd quartile	10321 (28.8)	725666 (27.6)	0.02668		10200 (29.1)	10154 (28.9)	0.002888		6300 (28.9)	5482 (28.8)	0.00106
4th quartile (highest)	16372 (45.7)	610926 (23.2)	0.47855		15796 (45.0)	15836 (45.1)	0.00229		9852 (45.1)	8680 (45.6)	0.0098
Substance use
Drinks per week
<3	22435 (62.6)	1677847 (63.8)	0.02514		21899 (62.4)	21899 (62.4)	0		13624 (62.4)	11932 (62.7)	0.0062
3-14 (males) or 3-7 (females)	10213 (28.5)	752348 (28.6)	0.00257		10069 (28.7)	10069 (28.7)	0		6255 (28.7)	5442 (28.6)	0.00116
>14 (males or >7 (females)	3177 (8.9)	198179 (7.5)	0.04843		3137 (8.9)	3137 (8.9)	0		1946 (8.9)	1649 (8.7)	0.00876
Alcohol consumption
Low-risk	25568 (71.4)	1890006 (71.9)	0.01195		24994 (71.2)	25221 (71.8)	0.014328		15530 (71.2)	13791 (72.5)	0.02978
At-risk	8105 (22.6)	592650 (22.5)	0.00181		7981 (22.7)	7777 (22.2)	0.013929		5007 (22.9)	4135 (21.7)	0.02893
Hazardous/binge	2152 (6.0)	145718 (5.5)	0.01985		2130 (6.1)	2107 (6.0)	0.002751		1288 (5.9)	1097 (5.8)	0.00575
Substance use treatment program visit	4270 (11.9)	219561 (8.4)	0.11857		4155 (11.8)	4146 (11.8)	0.000794		2690 (12.3)	2290 (12.0)	0.00878
Smoking status
Never	9996 (27.9)	829957 (31.6)	0.08042		9809 (27.9)	9926 (28.3)	0.007414		5839 (26.8)	5313 (27.9)	0.02638
Former	13732 (38.3)	876035 (33.3)	0.10435		13474 (38.4)	13377 (38.1)	0.005686		8712 (39.9)	7526 (39.6)	0.00725
Current	11918 (33.3)	875889 (33.3)	0.00121		11645 (33.2)	11615 (33.1)	0.001816		7181 (32.9)	6135 (32.3)	0.01392
Missing	179 (0.5)	46493 (1.8)	0.1253		177 (0.5)	187 (0.5)	0.003967		93 (0.4)	49 (0.3)	0.0291
Vital signs
Body mass index, kg/m2
≤26	7970 (22.2)	732570 (27.9)	0.12997		7811 (22.3)	7895 (22.5)	0.005742		4684 (21.5)	4057 (21.3)	0.00329
>26-32	14117 (39.4)	1077838 (41.0)	0.03268		13845 (39.4)	13752 (39.2)	0.005424		8700 (39.9)	7449 (39.2)	0.01441
>32	12154 (33.9)	645589 (24.6)	0.20645		11882 (33.8)	11826 (33.7)	0.003373		7549 (34.6)	6807 (35.8)	0.02501
Missing	1584 (4.4)	172377 (6.6)	0.09425		1567 (4.5)	1632 (4.6)	0.008879		892 (4.1)	710 (3.7)	0.01831
Systolic blood pressure, mm Hg
≤127	4785 (13.4)	988719 (37.6)	0.57227		4783 (13.6)	4935 (14.1)	0.012539		3046 (14.0)	2963 (15.6)	0.04566
>127-141	10001 (27.9)	809226 (30.8)	0.06308		9961 (28.4)	10058 (28.7)	0.00612		6375 (29.2)	5975 (31.4)	0.04787
>141	17076 (47.7)	368609 (14.0)	0.75639		16451 (46.9)	16600 (47.3)	0.008503		10501 (48.1)	9147 (48.1)	0.00061
Missing	3963 (11.1)	461820 (17.6)	0.18695		3910 (11.1)	3512 (10.0)	0.036886		1903 (8.7)	938 (4.9)	0.15166
Diastolic blood pressure, mm Hg
≤82	17341 (48.4)	1578544 (60.1)	0.23445		17085 (48.7)	17355 (49.4)	0.015385		11305 (51.8)	10216 (53.7)	0.03816
>82	14521 (40.5)	588010 (22.4)	0.39495		14110 (40.2)	14238 (40.6)	0.007431		8617 (39.5)	7869 (41.4)	0.03838
Missing	3963 (11.1)	461820 (17.6)	0.18695		3910 (11.1)	3512 (10.0)	0.036886		1903 (8.7)	938 (4.9)	0.15166
Laboratory findings
Albumin, g/dL
≤4.0	14216 (39.7)	744980 (28.3)	0.2401		13731 (39.1)	13802 (39.3)	0.004143		8839 (40.5)	7759 (40.8)	0.00586
>4.0-4.4	10470 (29.2)	760364 (28.9)	0.00653		10334 (29.4)	10472 (29.8)	0.008609		6461 (29.6)	5845 (30.7)	0.02445
>4.4	5157 (14.4)	433752 (16.5)	0.05835		5102 (14.5)	5176 (14.7)	0.005963		3099 (14.2)	2823 (14.8)	0.01818
Missing	5982 (16.7)	689278 (26.2)	0.23335		5938 (16.9)	5655 (16.1)	0.021714		3426 (15.7)	2596 (13.6)	0.058
Total cholesterol, mg/dL
≤137	5739 (16.0)	290615 (11.1)	0.14562		5589 (15.9)	5530 (15.8)	0.004604		3832 (17.6)	3255 (17.1)	0.01181
>137-220	21691 (60.5)	1452225 (55.3)	0.10731		21258 (60.6)	21595 (61.5)	0.019685		13454 (61.6)	12136 (63.8)	0.0445
>220	4490 (12.5)	317428 (12.1)	0.01389		4386 (12.5)	4401 (12.5)	0.001291		2506 (11.5)	2241 (11.8)	0.0093
Missing	3905 (10.9)	568106 (21.6)	0.29414		3872 (11.0)	3579 (10.2)	0.027104		2033 (9.3)	1391 (7.3)	0.07267
HDL cholesterol, mg/dL
<35	6766 (18.9)	358383 (13.6)	0.14273		6601 (18.8)	6660 (19.0)	0.004294		4410 (20.2)	3847 (20.2)	0.00042
>35-45	9913 (27.7)	649737 (24.7)	0.06713		9711 (27.7)	9666 (27.5)	0.002868		6198 (28.4)	5492 (28.9)	0.01043
>45	15131 (42.2)	1044561 (39.7)	0.05072		14813 (42.2)	15094 (43.0)	0.016188		9125 (41.8)	8243 (43.3)	0.03078
Missing	4015 (11.2)	575693 (21.9)	0.29134		3980 (11.3)	3685 (10.5)	0.026951		2092 (9.6)	1441 (7.6)	0.0719
Hemoglobin, g/dL
≤13.5	11479 (32.0)	444739 (16.9)	0.35556		10947 (31.2)	10943 (31.2)	0.000246		7068 (32.4)	6150 (32.3)	0.00119
>13.5-14.3	5943 (16.6)	365377 (13.9)	0.07484		5881 (16.8)	5974 (17.0)	0.007072		3747 (17.2)	3402 (17.9)	0.01881
>14.3	14540 (40.6)	1282990 (48.8)	0.16567		14430 (41.1)	14635 (41.7)	0.011856		8922 (40.9)	8041 (42.3)	0.02821
Missing	3863 (10.8)	535268 (20.4)	0.26722		3847 (11.0)	3553 (10.1)	0.027279		2088 (9.6)	1430 (7.5)	0.07346
Total bilirubin, mg/dL
≤0.6	17701 (49.4)	1009053 (38.4)	0.22252		17186 (49.0)	17221 (49.1)	0.001994		10875 (49.8)	9655 (50.8)	0.01852
>0.6	12801 (35.7)	972467 (37.0)	0.02633		12631 (36.0)	12845 (36.6)	0.012678		7916 (36.3)	7105 (37.3)	0.02238
Missing	5323 (14.9)	646854 (24.6)	0.24675		5288 (15.1)	5039 (14.4)	0.020027		3034 (13.9)	2263 (11.9)	0.05987
Triglycerides, mg/dL
≤118	15131 (42.2)	1083811 (41.2)	0.0203		14819 (42.2)	15103 (43.0)	0.01636		9283 (42.5)	8332 (43.8)	0.02556
>118-184	8810 (24.6)	537274 (20.4)	0.09946		8609 (24.5)	8578 (24.4)	0.002054		5500 (25.2)	4825 (25.4)	0.00376
>184	7766 (21.7)	418799 (15.9)	0.14738		7594 (21.6)	7628 (21.7)	0.00235		4886 (22.4)	4376 (23.0)	0.01472
Missing	4118 (11.5)	588490 (22.4)	0.294		4083 (11.6)	3796 (10.8)	0.025905		2156 (9.9)	1490 (7.8)	0.07213
White blood cell count, K/µL
≤5.7	8539 (23.8)	629430 (23.9)	0.00263		8353 (23.8)	8425 (24.0)	0.004809		5163 (23.7)	4673 (24.6)	0.02124
>5.7-7.2	9694 (27.1)	670174 (25.5)	0.03548		9484 (27.0)	9504 (27.1)	0.001283		5939 (27.2)	5247 (27.6)	0.00831
>7.2	13707 (38.3)	791100 (30.1)	0.17238		13399 (38.2)	13607 (38.8)	0.012179		8614 (39.5)	7659 (40.3)	0.0162
Missing	3885 (10.8)	537670 (20.5)	0.26751		3869 (11.0)	3569 (10.2)	0.027773		2109 (9.7)	1444 (7.6)	0.07394
Fibrosis-4 score
<1.45	15322 (42.8)	1194639 (45.5)	0.05404		14968 (42.6)	15035 (42.8)	0.003858		9259 (42.4)	8292 (43.6)	0.02354
1.45-3.25	11959 (33.4)	586960 (22.3)	0.24759		11709 (33.4)	11818 (33.7)	0.006578		7617 (34.9)	6782 (35.7)	0.01572
>3.25	1444 (4.0)	90927 (3.5)	0.03011		1420 (4.0)	1528 (4.4)	0.015342		911 (4.2)	841 (4.4)	0.01217
Missing	7100 (19.8)	755848 (28.8)	0.20924		7008 (20.0)	6724 (19.2)	0.020397		4038 (18.5)	3108 (16.3)	0.05707
eGFR, mL/min
≥60	22974 (64.1)	1874237 (71.3)	0.15377		22855 (65.1)	23098 (65.8)	0.014557		14188 (65.0)	12834 (67.5)	0.05198
30-59	7234 (20.2)	221617 (8.4)	0.34287		7020 (20.0)	7103 (20.2)	0.005898		4681 (21.4)	4106 (21.6)	0.00332
<30	2051 (5.7)	15651 (0.6)	0.32874		1678 (4.8)	1618 (4.6)	0.008081		1065 (4.9)	772 (4.1)	0.0398
Missing	3566 (10.0)	516869 (19.7)	0.27693		3552 (10.1)	3286 (9.4)	0.025561		1891 (8.7)	1311 (6.9)	0.06629
Utilisation
Index visit in primary care	30304 (84.6)	2259255 (86.0)	0.0386		29863 (85.1)	29992 (85.4)	0.010363		18187 (83.3)	15843 (83.3)	0.00128
No. visits to prescribing clinic in previous 2 years
0	3871 (10.8)	495142 (18.8)	0.22804		3815 (10.9)	3419 (9.7)	0.037119		1839 (8.4)	887 (4.7)	0.15374
1-2	5412 (15.1)	669064 (25.5)	0.2593		5349 (15.2)	5662 (16.1)	0.024521		2745 (12.6)	2339 (12.3)	0.00854
3-4	4739 (13.2)	478856 (18.2)	0.13749		4711 (13.4)	4882 (13.9)	0.014183		2769 (12.7)	2479 (13.0)	0.01029
5-6	4188 (11.7)	309287 (11.8)	0.0024		4153 (11.8)	4159 (11.8)	0.000529		2655 (12.2)	2339 (12.3)	0.00399
7-12	8466 (23.6)	418244 (15.9)	0.19465		8323 (23.7)	8352 (23.8)	0.001941		5549 (25.4)	5178 (27.2)	0.04076
≥12	9149 (25.5)	257781 (9.8)	0.42252		8754 (24.9)	8631 (24.6)	0.008118		6268 (28.7)	5801 (30.5)	0.03889
No. visits to any clinic in previous 2 years
0	3459 (9.7)	419563 (16.0)	0.1901		3406 (9.7)	3026 (8.6)	0.037539		1659 (7.6)	744 (3.9)	0.1605
1-3	6156 (17.2)	733050 (27.9)	0.25789		6108 (17.4)	6426 (18.3)	0.023656		3205 (14.7)	2668 (14.0)	0.01882
4-5	3203 (8.9)	314805 (12.0)	0.09947		3185 (9.1)	3294 (9.4)	0.010729		1891 (8.7)	1720 (9.0)	0.01328
6-10	6042 (16.9)	452744 (17.2)	0.00957		5999 (17.1)	6094 (17.4)	0.007167		3762 (17.2)	3341 (17.6)	0.00859
11-20	7305 (20.4)	376720 (14.3)	0.16049		7177 (20.4)	7263 (20.7)	0.006061		4780 (21.9)	4506 (23.7)	0.04257
≥20	9660 (27.0)	331492 (12.6)	0.36588		9230 (26.3)	9002 (25.6)	0.014813		6528 (29.9)	6044 (31.8)	0.04031
Any hospitalisation	5026 (14.0)	171267 (6.5)	0.25159		4766 (13.6)	4640 (13.2)	0.010538		3252 (14.9)	2936 (15.4)	0.01488
Abbreviations: BP-LTCCB, brain-penetrant L-type calcium channel blockers; SMD, absolute value of the standardized mean difference; AUDIT-C, Alcohol Use Disorder Identification Test - Consumption; AI/AN, American Indian/Alaska Native; PI/NH, Pacific Islander/Native Hawaiian; COPD, chronic obstructive pulmonary disease; HIV, human immnodeficiency virus; PTSD, post-traumatic stress disorder; VACS, V…
Note: Reported as n(%)
