## Supplementary material for "Brain penetrant calcium channel blockers do not reduce alcohol consumption: Converging results from two large independent cohort studies using electronic health records": Table S2

### Sheet: Table S2
Table S2. Characteristics by exposure to non-brain penetrant L-type calcium channel blockers (non-BP-LTCCBs) versus unexposed, before and after propensity score matching and recorded follow-up alcohol screen in the VA study
	Unmatched				Matched				Matched with follow-up alcohol screen
	non-BP-LTCCB	Unexposed	SMD		non-BP-LTCCB	Unexposed	SMD		non-BP-LTCCB	Unexposed	SMD
Sample size, n	706646	2628374			504987	504987			313267	278900
Demographics
Age, years
20-49	99084 (14.0)	972386 (37.0)	0.54007		77526 (15.4)	74650 (14.8)	0.01592		40072 (12.8)	35274 (12.6)	0.00432
50-59	151086 (21.4)	371726 (14.1)	0.19028		97281 (19.3)	95055 (18.8)	0.01123		56669 (18.1)	52442 (18.8)	0.0184
60-69	261294 (37.0)	572308 (21.8)	0.33634		175545 (34.8)	173166 (34.3)	0.00991		114303 (36.5)	100404 (36.0)	0.01014
70-74	83857 (11.9)	247822 (9.4)	0.07917		63072 (12.5)	64662 (12.8)	0.00947		42412 (13.5)	37778 (13.5)	0.0002
75-79	48849 (6.9)	171094 (6.5)	0.01612		38581 (7.6)	40089 (7.9)	0.01114		25325 (8.1)	22654 (8.1)	0.00141
≥80	62476 (8.8)	293038 (11.1)	0.07707		52982 (10.5)	57365 (11.4)	0.02783		34486 (11.0)	30348 (10.9)	0.00407
Race and ethnicity
White	441118 (62.4)	1865638 (71.0)	0.18191		340100 (67.3)	350513 (69.4)	0.04435		221593 (70.7)	198080 (71.0)	0.00629
Black	174784 (24.7)	297758 (11.3)	0.35449		95337 (18.9)	84506 (16.7)	0.05609		50951 (16.3)	44239 (15.9)	0.01096
Hispanic	36816 (5.2)	181846 (6.9)	0.07176		27209 (5.4)	26816 (5.3)	0.00346		15954 (5.1)	15067 (5.4)	0.01388
Asian	5039 (0.7)	28599 (1.1)	0.03991		3783 (0.7)	3675 (0.7)	0.0025		2092 (0.7)	1819 (0.7)	0.00193
AI/AN	3451 (0.5)	16254 (0.6)	0.01756		2580 (0.5)	2626 (0.5)	0.00127		1529 (0.5)	1462 (0.5)	0.00509
PI/NH	4603 (0.7)	17596 (0.7)	0.00223		3343 (0.7)	3407 (0.7)	0.00156		1974 (0.6)	1880 (0.7)	0.00546
Mixed race	4893 (0.7)	20514 (0.8)	0.0103		3442 (0.7)	3344 (0.7)	0.00238		2036 (0.6)	1878 (0.7)	0.00289
Other/unknown	35942 (5.1)	200169 (7.6)	0.10422		29193 (5.8)	30100 (6.0)	0.00764		17138 (5.5)	14475 (5.2)	0.0125
Sex
Female	31897 (4.5)	220392 (8.4)	0.15938		23566 (4.7)	23566 (4.7)	0		14089 (4.5)	12647 (4.5)	0.00179
Male	674749 (95.5)	2407982 (91.6)	0.15938		481421 (95.3)	481421 (95.3)	0		299178 (95.5)	266253 (95.5)	0.00179
Urban residence	466034 (66.0)	1735881 (66.0)	0.00198		327845 (64.9)	324278 (64.2)	0.01477		198675 (63.4)	177361 (63.6)	0.00359
Area Deprivation Index
1st quintile (lowest)	137854 (19.5)	640943 (24.4)	0.118		103231 (20.4)	102873 (20.4)	0.00176		62728 (20.0)	55531 (19.9)	0.00283
2nd quintile	134197 (19.0)	563662 (21.4)	0.06114		99114 (19.6)	99651 (19.7)	0.00267		61977 (19.8)	54809 (19.7)	0.00332
3rd quintile	144522 (20.5)	541544 (20.6)	0.00376		104419 (20.7)	104808 (20.8)	0.0019		65776 (21.0)	58832 (21.1)	0.00239
4th quintile	137283 (19.4)	453487 (17.3)	0.0562		96513 (19.1)	96882 (19.2)	0.00186		61020 (19.5)	54527 (19.6)	0.00182
5th quintile (highest)	146218 (20.7)	376090 (14.3)	0.16863		95599 (18.9)	93384 (18.5)	0.01125		58587 (18.7)	52768 (18.9)	0.00558
Missing	6572 (0.9)	52648 (2.0)	0.09084		6111 (1.2)	7389 (1.5)	0.02206		3179 (1.0)	2433 (0.9)	0.01474
Census region
Midwest	159760 (22.6)	589273 (22.4)	0.00451		117653 (23.3)	119603 (23.7)	0.00911		76792 (24.5)	67291 (24.1)	0.009
Northeast	86169 (12.2)	379662 (14.4)	0.06629		65718 (13.0)	67642 (13.4)	0.01125		42961 (13.7)	38576 (13.8)	0.00341
South	325823 (46.1)	1038545 (39.5)	0.1334		220441 (43.7)	215456 (42.7)	0.01993		133767 (42.7)	119028 (42.7)	0.00046
West	134894 (19.1)	620894 (23.6)	0.11076		101175 (20.0)	102286 (20.3)	0.00549		59747 (19.1)	54005 (19.4)	0.00739
Year of index date
2009-2012	264965 (37.5)	752325 (28.6)	0.18901		179984 (35.6)	177106 (35.1)	0.01192		113640 (36.3)	96509 (34.6)	0.03496
2013-2015	155501 (22.0)	594822 (22.6)	0.01502		111087 (22.0)	110925 (22.0)	0.00077		67779 (21.6)	60291 (21.6)	0.00046
2016-2018	158248 (22.4)	650664 (24.8)	0.05564		114627 (22.7)	114420 (22.7)	0.00098		71511 (22.8)	64749 (23.2)	0.00923
2019-2021	127932 (18.1)	630563 (24.0)	0.14472		99289 (19.7)	102536 (20.3)	0.01608		60337 (19.3)	57351 (20.6)	0.03263
Clinical characteristics
Alcohol use disorder	98520 (13.9)	241218 (9.2)	0.14976		66114 (13.1)	66114 (13.1)	0		41842 (13.4)	36813 (13.2)	0.00464
Asthma	17348 (2.5)	48537 (1.8)	0.04204		12580 (2.5)	13272 (2.6)	0.00868		8661 (2.8)	8633 (3.1)	0.01961
Cancer, localised	61607 (8.7)	159464 (6.1)	0.10172		44989 (8.9)	47399 (9.4)	0.01656		31176 (10.0)	28552 (10.2)	0.00948
Cancer, metastatic	4041 (0.6)	13976 (0.5)	0.00542		3176 (0.6)	3514 (0.7)	0.00825		2097 (0.7)	1827 (0.7)	0.00177
Cerebrovascular disease	45628 (6.5)	78196 (3.0)	0.16714		31251 (6.2)	31723 (6.3)	0.00387		21765 (6.9)	19130 (6.9)	0.0035
COPD	107377 (15.2)	283217 (10.8)	0.13194		79275 (15.7)	84225 (16.7)	0.02661		54356 (17.4)	51455 (18.4)	0.02864
Congestive heart failure	29361 (4.2)	77043 (2.9)	0.06644		22802 (4.5)	24655 (4.9)	0.01734		16382 (5.2)	15234 (5.5)	0.01035
Dementia	5497 (0.8)	18464 (0.7)	0.0088		4367 (0.9)	4800 (1.0)	0.00904		2903 (0.9)	2558 (0.9)	0.001
Diabetes, complications	57286 (8.1)	83169 (3.2)	0.21976		38433 (7.6)	38614 (7.6)	0.00135		27755 (8.9)	24813 (8.9)	0.0013
Diabetes, w/o complications	173973 (24.6)	333279 (12.7)	0.31023		122316 (24.2)	126618 (25.1)	0.01977		85285 (27.2)	78913 (28.3)	0.02389
Hemiplegia/paraplegia	3808 (0.5)	9878 (0.4)	0.02426		2818 (0.6)	2898 (0.6)	0.00211		1976 (0.6)	1896 (0.7)	0.00608
HIV	2874 (0.4)	7991 (0.3)	0.0173		2042 (0.4)	2117 (0.4)	0.00232		1276 (0.4)	1339 (0.5)	0.01096
Liver disease, mild	33451 (4.7)	72164 (2.7)	0.10572		22468 (4.4)	22961 (4.5)	0.00471		14832 (4.7)	13958 (5.0)	0.01255
Liver disease, moderate to severe	2404 (0.3)	8852 (0.3)	0.00059		1840 (0.4)	2059 (0.4)	0.007		1232 (0.4)	1200 (0.4)	0.00578
Myocardial infarction	141967 (20.1)	486653 (18.5)	0.03991		100910 (20.0)	105021 (20.8)	0.02021		68584 (21.9)	67094 (24.1)	0.05144
Opioid use disorder	15986 (2.3)	32315 (1.2)	0.07974		11729 (2.3)	12599 (2.5)	0.01124		8438 (2.7)	7759 (2.8)	0.00542
Peptic ulcer disease	7856 (1.1)	21854 (0.8)	0.02865		5117 (1.0)	5120 (1.0)	6e-05		3288 (1.0)	3207 (1.1)	0.00962
Peripheral vascular disease	7253 (1.0)	15464 (0.6)	0.04941		5064 (1.0)	5160 (1.0)	0.0019		3500 (1.1)	3143 (1.1)	0.00092
PTSD	51831 (7.3)	95024 (3.6)	0.1659		36335 (7.2)	37626 (7.5)	0.00981		25963 (8.3)	23153 (8.3)	0.0005
Renal disease	57268 (8.1)	73039 (2.8)	0.24238		34525 (6.8)	32928 (6.5)	0.01267		23949 (7.6)	19650 (7.0)	0.02298
Rheumatic disease	8656 (1.2)	22912 (0.9)	0.0348		6526 (1.3)	6946 (1.4)	0.00725		4569 (1.5)	4403 (1.6)	0.00983
Charlson Comorbidity Index
0	343729 (48.6)	1779812 (67.7)	0.38933		246445 (48.8)	235740 (46.7)	0.04244		137489 (43.9)	115997 (41.6)	0.04645
1	150533 (21.3)	415743 (15.8)	0.14143		110046 (21.8)	115852 (22.9)	0.02759		71992 (23.0)	68483 (24.6)	0.03697
2	98907 (14.0)	224753 (8.6)	0.17338		70405 (13.9)	73281 (14.5)	0.0163		48399 (15.4)	44662 (16.0)	0.01549
3	50736 (7.2)	101882 (3.9)	0.14618		35901 (7.1)	37225 (7.4)	0.01012		25180 (8.0)	23176 (8.3)	0.00993
4	28811 (4.1)	46927 (1.8)	0.1386		19249 (3.8)	19587 (3.9)	0.00348		13711 (4.4)	12263 (4.4)	0.00098
≥5	33930 (4.8)	59257 (2.3)	0.14039		22941 (4.5)	23302 (4.6)	0.00342		16496 (5.3)	14319 (5.1)	0.00593
VACS Index
≤54	74133 (10.5)	575655 (21.9)	0.31434		56033 (11.1)	55855 (11.1)	0.00112		30322 (9.7)	28269 (10.1)	0.01528
>54-61	120012 (17.0)	338733 (12.9)	0.11516		80827 (16.0)	80740 (16.0)	0.00047		49301 (15.7)	46374 (16.6)	0.02416
>61-74	227294 (32.2)	529311 (20.1)	0.27532		155643 (30.8)	156741 (31.0)	0.0047		101505 (32.4)	92675 (33.2)	0.01761
>74	156036 (22.1)	428219 (16.3)	0.1474		115387 (22.8)	120592 (23.9)	0.02436		76477 (24.4)	67827 (24.3)	0.00217
Missing	129171 (18.3)	756456 (28.8)	0.24896		97097 (19.2)	91059 (18.0)	0.03071		55662 (17.8)	43755 (15.7)	0.05575
Other medications at index date
Other CCB	9693 (1.4)	40463 (1.5)	0.01401		8884 (1.8)	10676 (2.1)	0.02578		6560 (2.1)	6328 (2.3)	0.01197
Any alcohol pharmacotherapy	66920 (9.5)	125713 (4.8)	0.18466		46190 (9.1)	47672 (9.4)	0.01011		31425 (10.0)	30093 (10.8)	0.02484
Any neurocognitively-active	277762 (39.3)	629043 (23.9)	0.3329		189372 (37.5)	192828 (38.2)	0.01411		124524 (39.8)	118729 (42.6)	0.05732
Any anticholinergic	111190 (15.7)	211126 (8.0)	0.24107		76604 (15.2)	78499 (15.5)	0.01041		51889 (16.6)	48210 (17.3)	0.01925
Medication count
0-1	79809 (11.3)	1875452 (71.4)	1.32658		79796 (15.8)	77961 (15.4)	0.01001		37342 (11.9)	25420 (9.1)	0.09165
2-4	319389 (45.2)	511433 (19.5)	0.56093		241073 (47.7)	254036 (50.3)	0.05136		145249 (46.4)	143695 (51.5)	0.10319
5-9	263169 (37.2)	216953 (8.3)	0.72996		160747 (31.8)	152800 (30.3)	0.03402		112799 (36.0)	96058 (34.4)	0.03278
≥10	44279 (6.3)	24536 (0.9)	0.31249		23371 (4.6)	20190 (4.0)	0.03103		17877 (5.7)	13727 (4.9)	0.03501
Site-level prescribing intensity
1st quartile (lowest)	180218 (25.5)	693870 (26.4)	0.02044		129962 (25.7)	130591 (25.9)	0.00285		80468 (25.7)	71148 (25.5)	0.00404
2nd quartile	153912 (21.8)	597912 (22.7)	0.02326		113827 (22.5)	115729 (22.9)	0.00899		72845 (23.3)	64929 (23.3)	0.00064
3rd quartile	193754 (27.4)	725666 (27.6)	0.00426		138992 (27.5)	138980 (27.5)	5e-05		86381 (27.6)	76854 (27.6)	0.00041
4th quartile (highest)	178762 (25.3)	610926 (23.2)	0.04791		122206 (24.2)	119687 (23.7)	0.01169		73573 (23.5)	65969 (23.7)	0.00395
Substance use
Drinks per week
<3	417924 (59.1)	1677847 (63.8)	0.0965		302053 (59.8)	302053 (59.8)	0		187641 (59.9)	168170 (60.3)	0.00816
3-14 (males) or 3-7 (females)	213945 (30.3)	752348 (28.6)	0.03625		154428 (30.6)	154428 (30.6)	0		96303 (30.7)	85343 (30.6)	0.00307
>14 (males or >7 (females)	74777 (10.6)	198179 (7.5)	0.10633		48506 (9.6)	48506 (9.6)	0		29323 (9.4)	25387 (9.1)	0.00891
Alcohol consumption
Low-risk	482358 (68.3)	1890006 (71.9)	0.07969		348539 (69.0)	350955 (69.5)	0.01037		216968 (69.3)	195894 (70.2)	0.0213
At-risk	172662 (24.4)	592650 (22.5)	0.04449		122301 (24.2)	121338 (24.0)	0.00446		75771 (24.2)	66002 (23.7)	0.01224
Hazardous/binge	51626 (7.3)	145718 (5.5)	0.07201		34147 (6.8)	32694 (6.5)	0.01157		20528 (6.6)	17004 (6.1)	0.01874
Substance use treatment program visit	91789 (13.0)	219561 (8.4)	0.151		61396 (12.2)	61181 (12.1)	0.0013		38884 (12.4)	34181 (12.3)	0.00477
Smoking status
Never	193750 (27.4)	829957 (31.6)	0.09124		139434 (27.6)	137496 (27.2)	0.0086		83769 (26.7)	75245 (27.0)	0.00539
Former	252809 (35.8)	876035 (33.3)	0.05144		185631 (36.8)	188556 (37.3)	0.01199		121603 (38.8)	107926 (38.7)	0.00248
Current	256557 (36.3)	875889 (33.3)	0.06261		176691 (35.0)	175565 (34.8)	0.00468		106157 (33.9)	94649 (33.9)	0.00104
Missing	3530 (0.5)	46493 (1.8)	0.12531		3231 (0.6)	3370 (0.7)	0.00342		1738 (0.6)	1080 (0.4)	0.02457
Vital signs
Body mass index, kg/m2
≤26	152511 (21.6)	732570 (27.9)	0.14604		112703 (22.3)	113859 (22.5)	0.00549		68241 (21.8)	59458 (21.3)	0.01131
>26-32	287769 (40.7)	1077838 (41.0)	0.00579		207072 (41.0)	207382 (41.1)	0.00125		130070 (41.5)	115584 (41.4)	0.00158
>32	236315 (33.4)	645589 (24.6)	0.1962		162378 (32.2)	162153 (32.1)	0.00095		102186 (32.6)	93886 (33.7)	0.02217
Missing	30051 (4.3)	172377 (6.6)	0.10254		22834 (4.5)	21593 (4.3)	0.01198		12770 (4.1)	9972 (3.6)	0.02613
Systolic blood pressure, mm Hg
≤127	79917 (11.3)	988719 (37.6)	0.63458		76708 (15.2)	92313 (18.3)	0.08286		50525 (16.1)	55707 (20.0)	0.10011
>127-141	206054 (29.2)	809226 (30.8)	0.03555		177850 (35.2)	207786 (41.1)	0.12211		115086 (36.7)	122811 (44.0)	0.14886
>141	343303 (48.6)	368609 (14.0)	0.77474		196517 (38.9)	168583 (33.4)	0.11522		122604 (39.1)	91427 (32.8)	0.13257
Missing	77372 (10.9)	461820 (17.6)	0.19056		53912 (10.7)	36305 (7.2)	0.1228		25052 (8.0)	8955 (3.2)	0.21308
Diastolic blood pressure, mm Hg
≤82	298667 (42.3)	1578544 (60.1)	0.35785		247731 (49.1)	276585 (54.8)	0.11442		166454 (53.1)	163962 (58.8)	0.11396
>82	330607 (46.8)	588010 (22.4)	0.5211		203344 (40.3)	192097 (38.0)	0.04563		121761 (38.9)	105983 (38.0)	0.01784
Missing	77372 (10.9)	461820 (17.6)	0.19056		53912 (10.7)	36305 (7.2)	0.1228		25052 (8.0)	8955 (3.2)	0.21308
Laboratory findings
Albumin, g/dL
≤4.0	266963 (37.8)	744980 (28.3)	0.20103		186801 (37.0)	190755 (37.8)	0.01618		120193 (38.4)	109331 (39.2)	0.0171
>4.0-4.4	221251 (31.3)	760364 (28.9)	0.05191		157766 (31.2)	160144 (31.7)	0.01014		98114 (31.3)	90946 (32.6)	0.02765
>4.4	105731 (15.0)	433752 (16.5)	0.04232		74745 (14.8)	74214 (14.7)	0.00297		45223 (14.4)	40592 (14.6)	0.00336
Missing	112701 (15.9)	689278 (26.2)	0.25362		85675 (17.0)	79874 (15.8)	0.03103		49737 (15.9)	38031 (13.6)	0.06322
Total cholesterol, mg/dL
≤137	96498 (13.7)	290615 (11.1)	0.07908		72371 (14.3)	76345 (15.1)	0.02221		49925 (15.9)	45453 (16.3)	0.0098
>137-220	432801 (61.2)	1452225 (55.3)	0.12165		307421 (60.9)	312580 (61.9)	0.02098		194491 (62.1)	178575 (64.0)	0.04027
>220	102789 (14.5)	317428 (12.1)	0.07276		68396 (13.5)	66238 (13.1)	0.01257		39037 (12.5)	34618 (12.4)	0.00148
Missing	74558 (10.6)	568106 (21.6)	0.30542		56799 (11.2)	49824 (9.9)	0.04497		29814 (9.5)	20254 (7.3)	0.08152
HDL cholesterol, mg/dL
<35	127483 (18.0)	358383 (13.6)	0.12093		90298 (17.9)	92343 (18.3)	0.01052		59618 (19.0)	54118 (19.4)	0.00947
>35-45	198335 (28.1)	649737 (24.7)	0.07597		142386 (28.2)	145419 (28.8)	0.01331		91015 (29.1)	83891 (30.1)	0.02248
>45	305134 (43.2)	1044561 (39.7)	0.06982		214644 (42.5)	216551 (42.9)	0.00763		132361 (42.3)	120273 (43.1)	0.01763
Missing	75694 (10.7)	575693 (21.9)	0.3072		57659 (11.4)	50674 (10.0)	0.04472		30273 (9.7)	20618 (7.4)	0.08148
Hemoglobin, g/dL
≤13.5	170645 (24.1)	444739 (16.9)	0.17956		116409 (23.1)	116561 (23.1)	0.00071		76037 (24.3)	66344 (23.8)	0.01134
>13.5-14.3	119614 (16.9)	365377 (13.9)	0.08389		83850 (16.6)	85221 (16.9)	0.00727		53691 (17.1)	49231 (17.7)	0.01353
>14.3	342335 (48.4)	1282990 (48.8)	0.00736		247708 (49.1)	252757 (50.1)	0.02		152483 (48.7)	141452 (50.7)	0.04086
Missing	74052 (10.5)	535268 (20.4)	0.27708		57020 (11.3)	50448 (10.0)	0.04222		31056 (9.9)	21873 (7.8)	0.07293
Total bilirubin, mg/dL
≤0.6	323038 (45.7)	1009053 (38.4)	0.1485		225046 (44.6)	227001 (45.0)	0.00779		142826 (45.6)	130003 (46.6)	0.02047
>0.6	283257 (40.1)	972467 (37.0)	0.06342		202974 (40.2)	206723 (40.9)	0.01512		126167 (40.3)	115449 (41.4)	0.02278
Missing	100351 (14.2)	646854 (24.6)	0.26541		76967 (15.2)	71263 (14.1)	0.03192		44274 (14.1)	33448 (12.0)	0.06356
Triglycerides, mg/dL
≤118	291591 (41.3)	1083811 (41.2)	0.00059		209180 (41.4)	213140 (42.2)	0.0159		130654 (41.7)	119012 (42.7)	0.01954
>118-184	175276 (24.8)	537274 (20.4)	0.10438		124925 (24.7)	127266 (25.2)	0.01071		80097 (25.6)	73204 (26.2)	0.0155
>184	160392 (22.7)	418799 (15.9)	0.17193		110783 (21.9)	111617 (22.1)	0.00399		70898 (22.6)	65008 (23.3)	0.01609
Missing	79387 (11.2)	588490 (22.4)	0.30221		60099 (11.9)	52964 (10.5)	0.04483		31618 (10.1)	21676 (7.8)	0.08154
White blood cell count, K/µL
≤5.7	171415 (24.3)	629430 (23.9)	0.00725		120435 (23.8)	121458 (24.1)	0.00475		74513 (23.8)	68141 (24.4)	0.01511
>5.7-7.2	195781 (27.7)	670174 (25.5)	0.04998		139662 (27.7)	142278 (28.2)	0.01155		88301 (28.2)	80890 (29.0)	0.01806
>7.2	264984 (37.5)	791100 (30.1)	0.15666		187496 (37.1)	190369 (37.7)	0.01176		119148 (38.0)	107740 (38.6)	0.01227
Missing	74466 (10.5)	537670 (20.5)	0.27743		57394 (11.4)	50882 (10.1)	0.0417		31305 (10.0)	22129 (7.9)	0.07218
Fibrosis-4 score
<1.45	314170 (44.5)	1194639 (45.5)	0.01995		219871 (43.5)	220481 (43.7)	0.00244		134688 (43.0)	123722 (44.4)	0.02754
1.45-3.25	231695 (32.8)	586960 (22.3)	0.23497		164833 (32.6)	169114 (33.5)	0.01802		108213 (34.5)	98170 (35.2)	0.01376
>3.25	29403 (4.2)	90927 (3.5)	0.03668		22134 (4.4)	23484 (4.7)	0.01287		14020 (4.5)	12798 (4.6)	0.00545
Missing	131378 (18.6)	755848 (28.8)	0.24039		98149 (19.4)	91908 (18.2)	0.03162		56346 (18.0)	44210 (15.9)	0.05697
eGFR, mL/min
≥60	518079 (73.3)	1874237 (71.3)	0.04487		371966 (73.7)	379266 (75.1)	0.03312		230688 (73.6)	214297 (76.8)	0.0741
30-59	110317 (15.6)	221617 (8.4)	0.22314		74902 (14.8)	74707 (14.8)	0.00109		50409 (16.1)	42868 (15.4)	0.0198
<30	12994 (1.8)	15651 (0.6)	0.11756		7039 (1.4)	6322 (1.3)	0.01243		4602 (1.5)	3071 (1.1)	0.03275
Missing	65256 (9.2)	516869 (19.7)	0.30136		51080 (10.1)	44692 (8.9)	0.0432		27568 (8.8)	18664 (6.7)	0.07904
Utilisation
Index visit in primary care	626576 (88.7)	2259255 (86.0)	0.08161		444747 (88.1)	442088 (87.5)	0.01609		271368 (86.6)	239331 (85.8)	0.02358
No. visits to prescribing clinic in previous 2 years
0	77848 (11.0)	495142 (18.8)	0.22127		54161 (10.7)	38999 (7.7)	0.10409		24415 (7.8)	9699 (3.5)	0.1907
1-2	111656 (15.8)	669064 (25.5)	0.2401		81683 (16.2)	80504 (15.9)	0.00636		41973 (13.4)	34662 (12.4)	0.02894
3-4	104665 (14.8)	478856 (18.2)	0.09187		78914 (15.6)	84545 (16.7)	0.03028		47023 (15.0)	44842 (16.1)	0.02947
5-6	91559 (13.0)	309287 (11.8)	0.03615		67481 (13.4)	71608 (14.2)	0.02372		42937 (13.7)	41558 (14.9)	0.03412
7-12	170873 (24.2)	418244 (15.9)	0.20753		120662 (23.9)	125333 (24.8)	0.02155		82040 (26.2)	77896 (27.9)	0.0392
≥12	150045 (21.2)	257781 (9.8)	0.32073		102086 (20.2)	103998 (20.6)	0.0094		74879 (23.9)	70243 (25.2)	0.02982
No. visits to any clinic in previous 2 years
0	68484 (9.7)	419563 (16.0)	0.18888		47386 (9.4)	32341 (6.4)	0.11096		21542 (6.9)	7490 (2.7)	0.20143
1-3	127054 (18.0)	733050 (27.9)	0.23697		94608 (18.7)	95127 (18.8)	0.00263		49944 (15.9)	41456 (14.9)	0.02989
4-5	71644 (10.1)	314805 (12.0)	0.05867		53813 (10.7)	57090 (11.3)	0.02076		32118 (10.3)	29880 (10.7)	0.01505
6-10	133190 (18.8)	452744 (17.2)	0.04222		97235 (19.3)	102345 (20.3)	0.02541		61458 (19.6)	58284 (20.9)	0.03184
11-20	146056 (20.7)	376720 (14.3)	0.16738		102835 (20.4)	106454 (21.1)	0.01768		69477 (22.2)	66318 (23.8)	0.03804
≥20	160218 (22.7)	331492 (12.6)	0.26645		109110 (21.6)	111630 (22.1)	0.01208		78728 (25.1)	75472 (27.1)	0.04394
Any hospitalisation	83045 (11.8)	171267 (6.5)	0.18357		56247 (11.1)	57090 (11.3)	0.00529		39002 (12.5)	35712 (12.8)	0.01067
Abbreviations: non-BP-LTCCB, non-brain penetrant L-type calcium channel blockers; SMD, absolute value of the standardized mean difference; AUDIT-C, Alcohol Use Disorder Identification Test - Consumption; AI/AN, American Indian/Alaska Native; PI/NH, Pacific Islander/Native Hawaiian; COPD, chronic obstructive pulmonary disease; HIV, human immnodeficiency virus; PTSD, post-traumatic stress disoder; …
Note: Reported as n(%)
