## Supplementary material for "Brain penetrant calcium channel blockers do not reduce alcohol consumption: Converging results from two large independent cohort studies using electronic health records": Table S3

### Sheet: Table S3
Table S3. Characteristics by exposure to brain-penetrant L-type calcium channel blockers (BP-LTCCB) or non-brain penetrant L-type calcium channel blockers (non-BP-LTCCB), before and after propensity score matching and recorded follow-up alcohol screen in the VA study
	Unmatched				Matched				Matched with follow-up alcohol screen
	BP-LTCCB	non-BP-LTCCB	SMD		BP-LTCCB	non-BP-LTCCB	SMD		BP-LTCCB	non-BP-LTCCB	SMD
Sample size, n	35825	706646			35821	35821			18335	18127
Demographics
Age, years
20-49	4211 (11.8)	99084 (14.0)	0.06773		4211 (11.8)	4170 (11.6)	0.003561		1858 (10.1)	1737 (9.6)	0.018493
50-59	6997 (19.5)	151086 (21.4)	0.04586		6997 (19.5)	6953 (19.4)	0.003102		3460 (18.9)	3340 (18.4)	0.011437
60-69	13245 (37.0)	261294 (37.0)	0.00011		13241 (37.0)	13329 (37.2)	0.005086		6957 (37.9)	6975 (38.5)	0.011004
70-74	4431 (12.4)	83857 (11.9)	0.01537		4431 (12.4)	4432 (12.4)	8.5e-05		2383 (13.0)	2425 (13.4)	0.011256
75-79	3106 (8.7)	48849 (6.9)	0.06566		3106 (8.7)	3065 (8.6)	0.00408		1655 (9.0)	1618 (8.9)	0.003517
≥80	3835 (10.7)	62476 (8.8)	0.06283		3835 (10.7)	3872 (10.8)	0.003334		2022 (11.0)	2032 (11.2)	0.00578
Race and ethnicity
White	20180 (56.3)	441118 (62.4)	0.12419		20179 (56.3)	20291 (56.6)	0.006307		10648 (58.1)	10759 (59.4)	0.025973
Black	10577 (29.5)	174784 (24.7)	0.10782		10577 (29.5)	10450 (29.2)	0.007786		5112 (27.9)	4914 (27.1)	0.017299
Hispanic	2290 (6.4)	36816 (5.2)	0.05064		2288 (6.4)	2280 (6.4)	0.000914		1197 (6.5)	1180 (6.5)	0.000764
Asian	250 (0.7)	5039 (0.7)	0.00182		250 (0.7)	245 (0.7)	0.001685		117 (0.6)	112 (0.6)	0.002565
AI/AN	154 (0.4)	3451 (0.5)	0.00866		154 (0.4)	178 (0.5)	0.009871		85 (0.5)	78 (0.4)	0.004993
PI/NH	224 (0.6)	4603 (0.7)	0.00328		224 (0.6)	230 (0.6)	0.002111		104 (0.6)	118 (0.7)	0.010769
Mixed race	289 (0.8)	4893 (0.7)	0.01326		289 (0.8)	307 (0.9)	0.005533		159 (0.9)	141 (0.8)	0.009896
Other/unknown	1861 (5.2)	35942 (5.1)	0.00491		1860 (5.2)	1840 (5.1)	0.002523		913 (5.0)	825 (4.6)	0.020111
Sex
Female	1887 (5.3)	31897 (4.5)	0.03496		1886 (5.3)	1886 (5.3)	0		912 (5.0)	893 (4.9)	0.002201
Male	33938 (94.7)	674749 (95.5)	0.03496		33935 (94.7)	33935 (94.7)	0		17423 (95.0)	17234 (95.1)	0.002201
Urban residence	24761 (69.1)	466034 (66.0)	0.06764		24758 (69.1)	24671 (68.9)	0.005251		12468 (68.0)	12312 (67.9)	0.001721
Area Deprivation Index
1st quintile (lowest)	7241 (20.2)	137854 (19.5)	0.01765		7240 (20.2)	7116 (19.9)	0.008648		3604 (19.7)	3535 (19.5)	0.003909
2nd quintile	6717 (18.7)	134197 (19.0)	0.00617		6717 (18.8)	6791 (19.0)	0.005281		3425 (18.7)	3380 (18.6)	0.00087
3rd quintile	6962 (19.4)	144522 (20.5)	0.02549		6960 (19.4)	6952 (19.4)	0.000565		3551 (19.4)	3575 (19.7)	0.008943
4th quintile	6739 (18.8)	137283 (19.4)	0.01568		6739 (18.8)	6829 (19.1)	0.006412		3567 (19.5)	3459 (19.1)	0.009446
5th quintile (highest)	7626 (21.3)	146218 (20.7)	0.01461		7626 (21.3)	7596 (21.2)	0.002047		3941 (21.5)	3917 (21.6)	0.002778
Missing	540 (1.5)	6572 (0.9)	0.05299		539 (1.5)	537 (1.5)	0.000459		247 (1.3)	261 (1.4)	0.007908
Census region
Midwest	7467 (20.8)	159760 (22.6)	0.04281		7467 (20.8)	7606 (21.2)	0.009521		3765 (20.5)	3898 (21.5)	0.023792
Northeast	5547 (15.5)	86169 (12.2)	0.09542		5547 (15.5)	5556 (15.5)	0.000694		2894 (15.8)	2916 (16.1)	0.008264
South	16287 (45.5)	325823 (46.1)	0.01296		16285 (45.5)	16145 (45.1)	0.007852		8494 (46.3)	8130 (44.9)	0.029646
West	6524 (18.2)	134894 (19.1)	0.02256		6522 (18.2)	6514 (18.2)	0.000579		3182 (17.4)	3183 (17.6)	0.005391
Year of index date
2009-2012	15987 (44.6)	264965 (37.5)	0.14506		15984 (44.6)	16113 (45.0)	0.007242		8268 (45.1)	8254 (45.5)	0.008843
2013-2015	7478 (20.9)	155501 (22.0)	0.02758		7478 (20.9)	7415 (20.7)	0.004334		3808 (20.8)	3581 (19.8)	0.025228
2016-2018	6597 (18.4)	158248 (22.4)	0.09886		6597 (18.4)	6606 (18.4)	0.000648		3381 (18.4)	3451 (19.0)	0.015319
2019-2021	5763 (16.1)	127932 (18.1)	0.05361		5762 (16.1)	5687 (15.9)	0.005714		2878 (15.7)	2841 (15.7)	0.00066
Clinical characteristics
Alcohol use disorder	4590 (12.8)	98520 (13.9)	0.03319		4586 (12.8)	4586 (12.8)	0		2535 (13.8)	2476 (13.7)	0.004846
Asthma	851 (2.4)	17348 (2.5)	0.00518		851 (2.4)	896 (2.5)	0.008145		495 (2.7)	534 (2.9)	0.014864
Cancer, localised	3490 (9.7)	61607 (8.7)	0.03538		3490 (9.7)	3503 (9.8)	0.001223		2044 (11.1)	2000 (11.0)	0.003656
Cancer, metastatic	212 (0.6)	4041 (0.6)	0.00262		212 (0.6)	203 (0.6)	0.003311		134 (0.7)	112 (0.6)	0.013817
Cerebrovascular disease	2864 (8.0)	45628 (6.5)	0.05946		2862 (8.0)	2880 (8.0)	0.001851		1726 (9.4)	1643 (9.1)	0.012083
COPD	5627 (15.7)	107377 (15.2)	0.01416		5625 (15.7)	5686 (15.9)	0.00467		3278 (17.9)	3383 (18.7)	0.0203
Congestive heart failure	2100 (5.9)	29361 (4.2)	0.07853		2099 (5.9)	2084 (5.8)	0.001786		1268 (6.9)	1269 (7.0)	0.003336
Dementia	308 (0.9)	5497 (0.8)	0.00908		308 (0.9)	289 (0.8)	0.005836		182 (1.0)	161 (0.9)	0.010827
Diabetes, complications	4289 (12.0)	57286 (8.1)	0.12919		4286 (12.0)	4256 (11.9)	0.002584		2627 (14.3)	2646 (14.6)	0.007654
Diabetes, w/o complications	11145 (31.1)	173973 (24.6)	0.14498		11142 (31.1)	11146 (31.1)	0.000241		6546 (35.7)	6420 (35.4)	0.005963
Hemiplegia/paraplegia	313 (0.9)	3808 (0.5)	0.04027		313 (0.9)	327 (0.9)	0.004154		190 (1.0)	195 (1.1)	0.003862
HIV	153 (0.4)	2874 (0.4)	0.00316		153 (0.4)	135 (0.4)	0.007945		91 (0.5)	73 (0.4)	0.014012
Liver disease, mild	1725 (4.8)	33451 (4.7)	0.00381		1724 (4.8)	1643 (4.6)	0.010685		1025 (5.6)	961 (5.3)	0.012733
Liver disease, moderate to severe	153 (0.4)	2404 (0.3)	0.01408		153 (0.4)	142 (0.4)	0.004796		90 (0.5)	80 (0.4)	0.007275
Myocardial infarction	6982 (19.5)	141967 (20.1)	0.01509		6979 (19.5)	6951 (19.4)	0.001975		4224 (23.0)	4166 (23.0)	0.001321
Opioid use disorder	931 (2.6)	15986 (2.3)	0.02186		931 (2.6)	923 (2.6)	0.001407		583 (3.2)	571 (3.1)	0.001697
Peptic ulcer disease	384 (1.1)	7856 (1.1)	0.00384		384 (1.1)	400 (1.1)	0.004294		233 (1.3)	224 (1.2)	0.003152
Peripheral vascular disease	405 (1.1)	7253 (1.0)	0.01008		405 (1.1)	418 (1.2)	0.003406		239 (1.3)	250 (1.4)	0.006576
PTSD	3436 (9.6)	51831 (7.3)	0.08124		3433 (9.6)	3355 (9.4)	0.007435		2071 (11.3)	2048 (11.3)	8.6e-05
Renal disease	5651 (15.8)	57268 (8.1)	0.23951		5647 (15.8)	5561 (15.5)	0.006609		3402 (18.6)	3241 (17.9)	0.017495
Rheumatic disease	624 (1.7)	8656 (1.2)	0.04292		623 (1.7)	652 (1.8)	0.006124		361 (2.0)	411 (2.3)	0.020738
Charlson Comorbidity Index
0	14693 (41.0)	343729 (48.6)	0.15356		14693 (41.0)	14674 (41.0)	0.001078		6295 (34.3)	6212 (34.3)	0.001346
1	7180 (20.0)	150533 (21.3)	0.03113		7180 (20.0)	7272 (20.3)	0.0064		3810 (20.8)	3815 (21.0)	0.006541
2	5677 (15.8)	98907 (14.0)	0.05194		5677 (15.8)	5747 (16.0)	0.005338		3133 (17.1)	3204 (17.7)	0.015511
3	3204 (8.9)	50736 (7.2)	0.06487		3204 (8.9)	3075 (8.6)	0.012736		1944 (10.6)	1758 (9.7)	0.029955
4	2107 (5.9)	28811 (4.1)	0.08328		2107 (5.9)	2093 (5.8)	0.001664		1271 (6.9)	1280 (7.1)	0.005065
≥5	2964 (8.3)	33930 (4.8)	0.14168		2960 (8.3)	2960 (8.3)	0		1882 (10.3)	1858 (10.2)	0.000482
VACS Index
≤54	2876 (8.0)	74133 (10.5)	0.08515		2876 (8.0)	2819 (7.9)	0.005883		1299 (7.1)	1235 (6.8)	0.010688
>54-61	5068 (14.1)	120012 (17.0)	0.07833		5068 (14.1)	5109 (14.3)	0.003279		2549 (13.9)	2530 (14.0)	0.00158
>61-74	10833 (30.2)	227294 (32.2)	0.04159		10833 (30.2)	10761 (30.0)	0.00438		5718 (31.2)	5637 (31.1)	0.001922
>74	9964 (27.8)	156036 (22.1)	0.13266		9960 (27.8)	10085 (28.2)	0.007774		5611 (30.6)	5612 (31.0)	0.007727
Missing	7084 (19.8)	129171 (18.3)	0.03808		7084 (19.8)	7047 (19.7)	0.002596		3158 (17.2)	3113 (17.2)	0.001341
Other medications at index date
Other CCB	923 (2.6)	9693 (1.4)	0.08764		921 (2.6)	908 (2.5)	0.002301		578 (3.2)	566 (3.1)	0.001722
Any alcohol pharmacotherapy	3804 (10.6)	66920 (9.5)	0.03821		3803 (10.6)	3815 (10.7)	0.001087		2196 (12.0)	2178 (12.0)	0.001174
Any neurocognitively-active	13951 (38.9)	277762 (39.3)	0.00748		13948 (38.9)	13894 (38.8)	0.003093		7697 (42.0)	7666 (42.3)	0.006292
Any anticholinergic	7288 (20.3)	111190 (15.7)	0.12007		7285 (20.3)	7234 (20.2)	0.003542		4147 (22.6)	4093 (22.6)	0.000917
Medication count
0-1	3194 (8.9)	79809 (11.3)	0.07905		3194 (8.9)	3151 (8.8)	0.004225		1295 (7.1)	1164 (6.4)	0.025595
2-4	13973 (39.0)	319389 (45.2)	0.12555		13973 (39.0)	13959 (39.0)	0.000801		6516 (35.5)	6410 (35.4)	0.0037
5-9	14853 (41.5)	263169 (37.2)	0.08637		14853 (41.5)	14889 (41.6)	0.00204		8070 (44.0)	8174 (45.1)	0.021705
≥10	3805 (10.6)	44279 (6.3)	0.1579		3801 (10.6)	3822 (10.7)	0.001901		2454 (13.4)	2379 (13.1)	0.007673
Site-level prescribing intensity
1st quartile (lowest)	3324 (9.3)	180218 (25.5)	0.43973		3324 (9.3)	3266 (9.1)	0.005603		1629 (8.9)	1589 (8.8)	0.004185
2nd quartile	5808 (16.2)	153912 (21.8)	0.1423		5808 (16.2)	5925 (16.5)	0.008826		2912 (15.9)	3095 (17.1)	0.03213
3rd quartile	10321 (28.8)	193754 (27.4)	0.03094		10321 (28.8)	10379 (29.0)	0.003572		5189 (28.3)	5286 (29.2)	0.019003
4th quartile (highest)	16372 (45.7)	178762 (25.3)	0.43064		16368 (45.7)	16251 (45.4)	0.006559		8605 (46.9)	8157 (45.0)	0.038787
Substance use
Drinks per week
<3	22435 (62.6)	417924 (59.1)	0.07137		22435 (62.6)	22435 (62.6)	0		11503 (62.7)	11393 (62.9)	0.002339
3-14 (males) or 3-7 (females)	10213 (28.5)	213945 (30.3)	0.03882		10210 (28.5)	10210 (28.5)	0		5207 (28.4)	5195 (28.7)	0.005751
>14 (males or >7 (females)	3177 (8.9)	74777 (10.6)	0.0579		3176 (8.9)	3176 (8.9)	0		1625 (8.9)	1539 (8.5)	0.013242
Alcohol consumption
Low-risk	25568 (71.4)	482358 (68.3)	0.06774		25567 (71.4)	25653 (71.6)	0.005318		13069 (71.3)	13037 (71.9)	0.014223
At-risk	8105 (22.6)	172662 (24.4)	0.04268		8103 (22.6)	7975 (22.3)	0.008565		4174 (22.8)	4044 (22.3)	0.010912
Hazardous/binge	2152 (6.0)	51626 (7.3)	0.05216		2151 (6.0)	2193 (6.1)	0.004913		1092 (6.0)	1046 (5.8)	0.007893
Substance use treatment program visit	4270 (11.9)	91789 (13.0)	0.03242		4266 (11.9)	4264 (11.9)	0.000172		2361 (12.9)	2317 (12.8)	0.00284
Smoking status
Never	9996 (27.9)	193750 (27.4)	0.01082		9995 (27.9)	9906 (27.7)	0.005547		4867 (26.5)	4852 (26.8)	0.005017
Former	13732 (38.3)	252809 (35.8)	0.05291		13730 (38.3)	13859 (38.7)	0.007401		7203 (39.3)	7281 (40.2)	0.018006
Current	11918 (33.3)	256557 (36.3)	0.06382		11917 (33.3)	11871 (33.1)	0.002727		6187 (33.7)	5916 (32.6)	0.023526
Missing	179 (0.5)	3530 (0.5)	2e-05		179 (0.5)	185 (0.5)	0.002356		78 (0.4)	78 (0.4)	0.000748
Vital signs
Body mass index, kg/m2
≤26	7970 (22.2)	152511 (21.6)	0.01607		7969 (22.2)	8008 (22.4)	0.002616		4022 (21.9)	4012 (22.1)	0.004742
>26-32	14117 (39.4)	287769 (40.7)	0.02689		14115 (39.4)	14037 (39.2)	0.004458		7312 (39.9)	7256 (40.0)	0.003035
>32	12154 (33.9)	236315 (33.4)	0.01025		12153 (33.9)	12220 (34.1)	0.003948		6315 (34.4)	6214 (34.3)	0.00341
Missing	1584 (4.4)	30051 (4.3)	0.00829		1584 (4.4)	1556 (4.3)	0.003818		686 (3.7)	645 (3.6)	0.009773
Systolic blood pressure, mm Hg
≤127	4785 (13.4)	79917 (11.3)	0.06231		4784 (13.4)	4866 (13.6)	0.006705		2540 (13.9)	2608 (14.4)	0.015338
>127-141	10001 (27.9)	206054 (29.2)	0.02753		10001 (27.9)	10162 (28.4)	0.009995		5363 (29.3)	5422 (29.9)	0.014485
>141	17076 (47.7)	343303 (48.6)	0.01835		17073 (47.7)	16899 (47.2)	0.009728		9175 (50.0)	8924 (49.2)	0.01621
Missing	3963 (11.1)	77372 (10.9)	0.00361		3963 (11.1)	3894 (10.9)	0.006164		1257 (6.9)	1173 (6.5)	0.015429
Diastolic blood pressure, mm Hg
≤82	17341 (48.4)	298667 (42.3)	0.1234		17338 (48.4)	17527 (48.9)	0.010556		9639 (52.6)	9752 (53.8)	0.024583
>82	14521 (40.5)	330607 (46.8)	0.12615		14520 (40.5)	14400 (40.2)	0.006828		7439 (40.6)	7202 (39.7)	0.017174
Missing	3963 (11.1)	77372 (10.9)	0.00361		3963 (11.1)	3894 (10.9)	0.006164		1257 (6.9)	1173 (6.5)	0.015429
Laboratory findings
Albumin, g/dL
≤4.0	14216 (39.7)	266963 (37.8)	0.03907		14213 (39.7)	14293 (39.9)	0.004563		7783 (42.4)	7659 (42.3)	0.003987
>4.0-4.4	10470 (29.2)	221251 (31.3)	0.04538		10469 (29.2)	10322 (28.8)	0.009042		5329 (29.1)	5278 (29.1)	0.001148
>4.4	5157 (14.4)	105731 (15.0)	0.01603		5157 (14.4)	5225 (14.6)	0.005393		2570 (14.0)	2570 (14.2)	0.004622
Missing	5982 (16.7)	112701 (15.9)	0.02027		5982 (16.7)	5981 (16.7)	7.5e-05		2653 (14.5)	2620 (14.5)	0.000455
Total cholesterol, mg/dL
≤137	5739 (16.0)	96498 (13.7)	0.06654		5736 (16.0)	5848 (16.3)	0.008493		3310 (18.1)	3362 (18.5)	0.012777
>137-220	21691 (60.5)	432801 (61.2)	0.01435		21690 (60.6)	21604 (60.3)	0.00491		11370 (62.0)	11110 (61.3)	0.014864
>220	4490 (12.5)	102789 (14.5)	0.05887		4490 (12.5)	4485 (12.5)	0.000422		2121 (11.6)	2134 (11.8)	0.006368
Missing	3905 (10.9)	74558 (10.6)	0.01129		3905 (10.9)	3884 (10.8)	0.001883		1534 (8.4)	1521 (8.4)	0.000877
HDL cholesterol, mg/dL
<35	6766 (18.9)	127483 (18.0)	0.0218		6765 (18.9)	6847 (19.1)	0.005835		3804 (20.7)	3797 (20.9)	0.00491
>35-45	9913 (27.7)	198335 (28.1)	0.00884		9911 (27.7)	9877 (27.6)	0.002123		5262 (28.7)	5183 (28.6)	0.002356
>45	15131 (42.2)	305134 (43.2)	0.0191		15130 (42.2)	15100 (42.2)	0.001696		7681 (41.9)	7579 (41.8)	0.001662
Missing	4015 (11.2)	75694 (10.7)	0.01586		4015 (11.2)	3997 (11.2)	0.001594		1588 (8.7)	1568 (8.7)	0.000389
Hemoglobin, g/dL
≤13.5	11479 (32.0)	170645 (24.1)	0.17601		11475 (32.0)	11541 (32.2)	0.003946		6403 (34.9)	6274 (34.6)	0.006529
>13.5-14.3	5943 (16.6)	119614 (16.9)	0.00905		5943 (16.6)	5890 (16.4)	0.003985		3126 (17.0)	3108 (17.1)	0.002559
>14.3	14540 (40.6)	342335 (48.4)	0.1583		14540 (40.6)	14514 (40.5)	0.001478		7268 (39.6)	7150 (39.4)	0.004011
Missing	3863 (10.8)	74052 (10.5)	0.00985		3863 (10.8)	3876 (10.8)	0.001169		1538 (8.4)	1595 (8.8)	0.014655
Total bilirubin, mg/dL
≤0.6	17701 (49.4)	323038 (45.7)	0.07401		17697 (49.4)	17690 (49.4)	0.000391		9447 (51.5)	9345 (51.6)	0.000571
>0.6	12801 (35.7)	283257 (40.1)	0.08975		12801 (35.7)	12833 (35.8)	0.001864		6556 (35.8)	6482 (35.8)	4.3e-05
Missing	5323 (14.9)	100351 (14.2)	0.01865		5323 (14.9)	5298 (14.8)	0.001964		2332 (12.7)	2300 (12.7)	0.000919
Triglycerides, mg/dL
≤118	15131 (42.2)	291591 (41.3)	0.01971		15128 (42.2)	15223 (42.5)	0.005367		7816 (42.6)	7880 (43.5)	0.01701
>118-184	8810 (24.6)	175276 (24.8)	0.00492		8810 (24.6)	8788 (24.5)	0.001427		4693 (25.6)	4574 (25.2)	0.008332
>184	7766 (21.7)	160392 (22.7)	0.02455		7765 (21.7)	7718 (21.5)	0.003188		4189 (22.8)	4072 (22.5)	0.009156
Missing	4118 (11.5)	79387 (11.2)	0.00821		4118 (11.5)	4092 (11.4)	0.002279		1637 (8.9)	1601 (8.8)	0.00338
White blood cell count, K/µL
≤5.7	8539 (23.8)	171415 (24.3)	0.00988		8539 (23.8)	8674 (24.2)	0.008821		4375 (23.9)	4354 (24.0)	0.003702
>5.7-7.2	9694 (27.1)	195781 (27.7)	0.0145		9694 (27.1)	9515 (26.6)	0.011281		5044 (27.5)	4976 (27.5)	0.001332
>7.2	13707 (38.3)	264984 (37.5)	0.01571		13703 (38.3)	13731 (38.3)	0.001608		7365 (40.2)	7193 (39.7)	0.009963
Missing	3885 (10.8)	74466 (10.5)	0.00992		3885 (10.8)	3901 (10.9)	0.001435		1551 (8.5)	1604 (8.8)	0.013852
Fibrosis-4 score
<1.45	15322 (42.8)	314170 (44.5)	0.03409		15320 (42.8)	15220 (42.5)	0.005645		7878 (43.0)	7742 (42.7)	0.005198
1.45-3.25	11959 (33.4)	231695 (32.8)	0.01262		11957 (33.4)	12103 (33.8)	0.00863		6465 (35.3)	6495 (35.8)	0.011911
>3.25	1444 (4.0)	29403 (4.2)	0.00657		1444 (4.0)	1401 (3.9)	0.006147		806 (4.4)	737 (4.1)	0.016407
Missing	7100 (19.8)	131378 (18.6)	0.03115		7100 (19.8)	7097 (19.8)	0.00021		3186 (17.4)	3153 (17.4)	0.000458
eGFR, mL/min
≥60	22974 (64.1)	518079 (73.3)	0.19864		22974 (64.1)	23052 (64.4)	0.004543		11727 (64.0)	11557 (63.8)	0.004245
30-59	7234 (20.2)	110317 (15.6)	0.11972		7234 (20.2)	7150 (20.0)	0.005854		4059 (22.1)	3971 (21.9)	0.005585
<30	2051 (5.7)	12994 (1.8)	0.21118		2047 (5.7)	2084 (5.8)	0.004431		1164 (6.3)	1155 (6.4)	0.000951
Missing	3566 (10.0)	65256 (9.2)	0.02443		3566 (10.0)	3535 (9.9)	0.002896		1385 (7.6)	1444 (8.0)	0.015407
Utilisation
Index visit in primary care	30304 (84.6)	626576 (88.7)	0.12021		30303 (84.6)	30267 (84.5)	0.00278		14936 (81.5)	14783 (81.6)	0.002336
No. visits to prescribing clinic in previous 2 years
0	3871 (10.8)	77848 (11.0)	0.00678		3871 (10.8)	3870 (10.8)	9e-05		1258 (6.9)	1169 (6.4)	0.016542
1-2	5412 (15.1)	111656 (15.8)	0.0192		5412 (15.1)	5420 (15.1)	0.000623		2036 (11.1)	1950 (10.8)	0.011122
3-4	4739 (13.2)	104665 (14.8)	0.04562		4739 (13.2)	4712 (13.2)	0.002227		2240 (12.2)	2193 (12.1)	0.003644
5-6	4188 (11.7)	91559 (13.0)	0.03855		4188 (11.7)	4230 (11.8)	0.003641		2221 (12.1)	2237 (12.3)	0.006937
7-12	8466 (23.6)	170873 (24.2)	0.01288		8466 (23.6)	8535 (23.8)	0.004528		4796 (26.2)	4843 (26.7)	0.012686
≥12	9149 (25.5)	150045 (21.2)	0.10179		9145 (25.5)	9054 (25.3)	0.005836		5784 (31.5)	5735 (31.6)	0.001972
No. visits to any clinic in previous 2 years
0	3459 (9.7)	68484 (9.7)	0.00122		3459 (9.7)	3442 (9.6)	0.001609		1095 (6.0)	1028 (5.7)	0.01286
1-3	6156 (17.2)	127054 (18.0)	0.02092		6156 (17.2)	6164 (17.2)	0.000592		2387 (13.0)	2294 (12.7)	0.010872
4-5	3203 (8.9)	71644 (10.1)	0.0408		3203 (8.9)	3292 (9.2)	0.008654		1532 (8.4)	1516 (8.4)	0.000275
6-10	6042 (16.9)	133190 (18.8)	0.05179		6042 (16.9)	6067 (16.9)	0.001862		3156 (17.2)	3145 (17.3)	0.003619
11-20	7305 (20.4)	146056 (20.7)	0.00689		7305 (20.4)	7285 (20.3)	0.001386		4103 (22.4)	4106 (22.7)	0.006544
≥20	9660 (27.0)	160218 (22.7)	0.09943		9656 (27.0)	9571 (26.7)	0.005355		6062 (33.1)	6038 (33.3)	0.005245
Any hospitalisation	5026 (14.0)	83045 (11.8)	0.06802		5023 (14.0)	5010 (14.0)	0.001046		3007 (16.4)	3042 (16.8)	0.010249
Abbreviations: BP-LTCCB, brain-penetrant L-type calcium channel blockers; non-BP-LTCCB, non-brain penetrant L-type calcium channel blockers; SMD, absolute value of the standardized mean difference; AUDIT-C, Alcohol Use Disorder Identification Test - Consumption; AI/AN, American Indian/Alaska Native; PI/NH, Pacific Islander/Native Hawaiian; COPD, chronic obstructive pulmonary disease; HIV, human i…
Note: Reported as n(%)
