## Supplementary material for "Brain penetrant calcium channel blockers do not reduce alcohol consumption: Converging results from two large independent cohort studies using electronic health records": Table S4

### Sheet: Table S4
Table S4. Characteristics by exposure to brain-penetrant L-type calcium channel blockers (BP-LTCCB) versus unexposed, before and after propensity score matching and recorded follow-up alcohol screen in the KPNC study
	Unmatched				Matched				Matched with follow-up alcohol screen
	BP-LTCCB	Unexposed	SMD		BP-LTCCB	Unexposed	SMD		BP-LTCCB	Unexposed	SMD
Sample size, n	1420	612369			1418	1418			600	491
Demographics
Age, years
18-34	279 (19.6)	165549 (27.0)	0.176		278 (19.6)	270 (19.0)	0.015		102 (17.0)	59 (12.0)	0.142
35-49	399 (28.1)	170256 (27.8)	0.007		398 (28.1)	393 (27.7)	0.009		163 (27.2)	125 (25.5)	0.039
50-64	309 (21.8)	163824 (26.8)	0.117		309 (21.8)	311 (21.9)	0.002		112 (18.7)	102 (20.8)	0.053
≥65	433 (30.5)	112740 (18.4)	0.284		433 (30.5)	444 (31.3)	0.017		223 (37.2)	205 (41.8)	0.094
Race and ethnicity
White	852 (60.0)	397947 (65.0)	0.103		852 (60.1)	840 (59.2)	0.018		392 (65.3)	302 (61.5)	0.079
Asian	167 (11.8)	65548 (10.7)	0.035		167 (11.8)	165 (11.6)	0.006		57 (9.5)	52 (10.6)	0.037
Black	180 (12.7)	28668 (4.7)	0.287		178 (12.6)	207 (14.6)	0.058		71 (11.8)	71 (14.5)	0.08
Hispanic	159 (11.2)	91268 (14.9)	0.11		159 (11.2)	148 (10.4)	0.026		57 (9.5)	45 (9.2)	0.01
Mixed race	24 (1.7)	8404 (1.4)	0.024		24 (1.7)	23 (1.6)	0.008		8 (1.3)	10 (2.0)	0.055
Other/unknowna	38 (2.7)	20534 (3.4)	0.041		38 (2.7)	35 (2.5)	0.013		15 (2.5)	11 (2.2)	0.02
Sex
Female	924 (65.1)	265453 (43.3)	0.448		922 (65.0)	922 (65.0)	0		384 (64.0)	307 (62.5)	0.031
Male	496 (34.9)	346916 (56.7)	0.448		496 (35.0)	496 (35.0)	0		216 (36.0)	184 (37.5)	0.031
Neighborhood deprivation index quartile
1st quartile (lowest)	369 (26.0)	174719 (28.5)	0.056		369 (26.0)	374 (26.4)	0.009		152 (25.3)	118 (24.0)	0.03
2nd quartile	438 (30.8)	210336 (34.3)	0.075		437 (30.8)	417 (29.4)	0.031		184 (30.7)	161 (32.8)	0.045
3rd quartile	368 (25.9)	147170 (24.0)	0.044		368 (26.0)	345 (24.3)	0.039		170 (28.3)	118 (24.0)	0.098
4th quartile (highest)	242 (17.0)	79785 (13.0)	0.112		241 (17.0)	278 (19.6)	0.067		92 (15.3)	93 (18.9)	0.096
Missing	3 (0.2)	359 (0.1)	0.026		3 (0.2)	4 (0.3)	0.02		2 (0.3)	1 (0.2)	0.02
Year of index date
2013-2015	601 (42.3)	245391 (40.1)	0.045		599 (42.2)	597 (42.1)	0.002		269 (44.8)	204 (41.5)	0.067
2016-2018	412 (29.0)	226517 (37.0)	0.171		412 (29.1)	436 (30.7)	0.035		167 (27.8)	149 (30.3)	0.055
2019-2021	407 (28.7)	140461 (22.9)	0.133		407 (28.7)	385 (27.2)	0.033		164 (27.3)	138 (28.1)	0.018
Clinical characteristics
Alcohol use disorder	65 (4.6)	14675 (2.4)	0.12		64 (4.5)	64 (4.5)	0		26 (4.3)	26 (5.3)	0.047
Asthma	245 (17.3)	65907 (10.8)	0.188		245 (17.3)	238 (16.8)	0.013		97 (16.2)	93 (18.9)	0.071
Cancer	60 (4.2)	17937 (2.9)	0.07		60 (4.2)	50 (3.5)	0.036		36 (6.0)	13 (2.6)	0.168
Cerebrovascular disease	83 (5.8)	13321 (2.2)	0.184		83 (5.9)	75 (5.3)	0.026		46 (7.7)	31 (6.3)	0.055
COPD	313 (22.0)	80435 (13.1)	0.236		313 (22.1)	306 (21.6)	0.012		131 (21.8)	126 (25.7)	0.092
Congestive heart failure	47 (3.3)	8372 (1.4)	0.126		47 (3.3)	47 (3.3)	0		28 (4.7)	26 (5.3)	0.028
Dementiab	13 (0.9)	2534 (0.4)	0.062		13 (0.9)	16 (1.1)	0.02		8 (1.3)	7 (1.4)	0.009
Diabetes, complications	116 (8.2)	13272 (2.2)	0.273		116 (8.2)	120 (8.5)	0.011		60 (10.0)	55 (11.2)	0.039
Diabetes, w/o complications	215 (15.1)	34758 (5.7)	0.312		215 (15.2)	213 (15.0)	0.006		110 (18.3)	91 (18.5)	0.005
Hemiplegia/paraplegiab	12 (0.8)	1626 (0.3)	0.068		12 (0.8)	11 (0.8)	0		7 (1.2)	0 (0)	0.156
HIVb	3 (0.2)	1779 (0.3)	0.02		3 (0.2)	3 (0.2)	0		1 (0.2)	0 (0)	0.063
Hyperglycemia	86 (6.1)	20484 (3.3)	0.133		86 (6.1)	77 (5.4)	0.03		37 (6.2)	25 (5.1)	0.048
Hyperlipidemia	533 (37.5)	136320 (22.3)	0.337		533 (37.6)	507 (35.8)	0.037		249 (41.5)	218 (44.4)	0.059
Liver disease	88 (6.2)	22480 (3.7)	0.115		88 (6.2)	103 (7.3)	0.044		38 (6.3)	42 (8.6)	0.088
Mood disorder	400 (28.2)	109268 (17.8)	0.249		399 (28.1)	393 (27.7)	0.009		172 (28.7)	148 (30.1)	0.031
Myocardial infarction	46 (3.2)	8607 (1.4)	0.12		45 (3.2)	35 (2.5)	0.042		22 (3.7)	19 (3.9)	0.01
Opioid use disorderb	5 (0.4)	1061 (0.2)	0.037		5 (0.4)	8 (0.6)	0.028		3 (0.5)	5 (1.0)	0.058
Peptic ulcer diseaseb	6 (0.4)	1631 (0.3)	0.017		6 (0.4)	12 (0.8)	0.052		1 (0.2)	5 (1.0)	0.104
Peripheral vascular disease	279 (19.6)	54607 (8.9)	0.31		278 (19.6)	291 (20.5)	0.022		140 (23.3)	135 (27.5)	0.097
PTSDb	14 (1.0)	4282 (0.7)	0.033		14 (1.0)	27 (1.9)	0.075		7 (1.2)	10 (2.0)	0.064
Renal disease	179 (12.6)	17273 (2.8)	0.374		177 (12.5)	181 (12.8)	0.009		93 (15.5)	80 (16.3)	0.022
Rheumatic disease	46 (3.2)	5365 (0.9)	0.163		45 (3.2)	47 (3.3)	0.006		19 (3.2)	23 (4.7)	0.077
Substance use disorder (excluding alcohol and tobacco)	95 (6.7)	26031 (4.3)	0.105		94 (6.6)	97 (6.8)	0.008		38 (6.3)	32 (6.5)	0.008
Charlson comorbidity index
0	687 (48.4)	438462 (71.6)	0.487		687 (48.4)	674 (47.5)	0.018		262 (43.7)	196 (39.9)	0.077
1	323 (22.7)	101905 (16.6)	0.154		323 (22.8)	320 (22.6)	0.005		139 (23.2)	117 (23.8)	0.014
≥2	144 (10.1)	34108 (5.6)	0.435		408 (28.8)	424 (29.9)	0.024		199 (33.2)	178 (36.3)	0.065
VACS Indexb
≤30	189 (13.3)	54903 (9.0)	0.137		188 (13.3)	173 (12.2)	0.033		91 (15.2)	62 (12.6)	0.075
>30	380 (26.8)	55722 (9.1)	0.474		379 (26.7)	294 (20.7)	0.141		157 (26.2)	129 (26.3)	0.002
Missing	851 (59.9)	501744 (81.9)	0.499		851 (60.0)	951 (67.1)	0.148		352 (58.7)	300 (61.1)	0.049
Other medications at index date
Other CCBb	33 (2.3)	5754 (0.9)	0.112		33 (2.3)	43 (3.0)	0.044		17 (2.8)	23 (4.7)	0.1
Any alcohol pharmacotherapy	65 (4.6)	15134 (2.5)	0.114		65 (4.6)	54 (3.8)	0.04		27 (4.5)	22 (4.5)	0
Any neurocognitively-active	449 (31.6)	122162 (19.9)	0.27		449 (31.7)	412 (29.1)	0.057		199 (33.2)	148 (30.1)	0.067
Any anticholinergic	137 (9.6)	25163 (4.1)	0.219		137 (9.7)	131 (9.2)	0.017		66 (11.0)	49 (10.0)	0.033
Medication count
0	947 (66.7)	486951 (79.5)	0.292		945 (66.6)	990 (69.8)	0.069		389 (64.8)	337 (68.6)	0.081
1	296 (20.8)	79137 (12.9)	0.212		296 (20.9)	251 (17.7)	0.081		133 (22.2)	86 (17.5)	0.118
≥2	177 (12.5)	46281 (7.6)	0.164		177 (12.5)	177 (12.5)	0		78 (13.0)	68 (13.8)	0.023
Site-level prescribing intensity, n (%)
1st quartile (lowest)	310 (21.8)	174517 (28.5)	0.155		310 (21.9)	272 (19.2)	0.067		145 (24.2)	107 (21.8)	0.057
2nd quartile	356 (25.1)	152207 (24.9)	0.005		356 (25.1)	357 (25.2)	0.002		146 (24.3)	129 (26.3)	0.046
3rd quartile	425 (29.9)	174480 (28.5)	0.031		424 (29.9)	455 (32.1)	0.048		162 (27.0)	138 (28.1)	0.025
4th quartile (highest)	329 (23.2)	111165 (18.2)	0.124		328 (23.1)	334 (23.6)	0.012		147 (24.5)	117 (23.8)	0.016
Substance use
Drinks per week
<3	560 (39.4)	210638 (34.4)	0.104		559 (39.4)	559 (39.4)	0		223 (37.2)	177 (36.0)	0.025
3-14 (males) or 3-7 (females)	706 (49.7)	345876 (56.5)	0.137		706 (49.8)	706 (49.8)	0		313 (52.2)	256 (52.1)	0.002
>14 (males or >7 (females)	154 (10.8)	55855 (9.1)	0.057		153 (10.8)	153 (10.8)	0		64 (10.7)	58 (11.8)	0.035
Substance use treatment program visit	22 (1.5)	7647 (1.2)	0.026		22 (1.6)	28 (2.0)	0.03		10 (1.7)	10 (2.0)	0.022
Smoking
Never	797 (56.1)	359974 (58.8)	0.055		795 (56.1)	780 (55.0)	0.022		310 (51.7)	236 (48.1)	0.072
Former	488 (34.4)	137591 (22.5)	0.266		488 (34.4)	500 (35.3)	0.019		238 (39.7)	218 (44.4)	0.095
Current	106 (7.5)	48367 (7.9)	0.015		106 (7.5)	109 (7.7)	0.008		44 (7.3)	32 (6.5)	0.032
Missing	29 (2.0)	66437 (10.8)	0.366		29 (2.0)	29 (2.0)	0		8 (1.3)	5 (1.0)	0.028
Vital signs
Body mass index, kg/m2
<25	294 (20.7)	193714 (31.6)	0.25		294 (20.7)	282 (19.9)	0.02		126 (21.0)	99 (20.2)	0.02
25-<30	452 (31.8)	198821 (32.5)	0.015		451 (31.8)	434 (30.6)	0.026		206 (34.3)	142 (28.9)	0.116
≥30	631 (44.4)	140907 (23.0)	0.465		630 (44.4)	657 (46.3)	0.038		254 (42.3)	241 (49.1)	0.137
Missing	43 (3.0)	78927 (12.9)	0.372		43 (3.0)	45 (3.2)	0.012		14 (2.3)	9 (1.8)	0.035
Systolic blood pressure, mm Hg
<120	171 (12.0)	206093 (33.7)	0.535		171 (12.1)	169 (11.9)	0.006		62 (10.3)	48 (9.8)	0.017
120-<135	454 (32.0)	224228 (36.6)	0.097		454 (32.0)	458 (32.3)	0.006		180 (30.0)	164 (33.4)	0.073
≥135	762 (53.7)	116011 (18.9)	0.776		760 (53.6)	756 (53.3)	0.006		348 (58.0)	272 (55.4)	0.052
Missing	33 (2.3)	66037 (10.8)	0.349		33 (2.3)	35 (2.5)	0.013		10 (1.7)	7 (1.4)	0.024
Diastolic blood pressure, mm Hg
<80	681 (48.0)	409199 (66.8)	0.387		681 (48.0)	713 (50.3)	0.046		310 (51.7)	269 (54.8)	0.062
≥80	706 (49.7)	137133 (22.4)	0.593		704 (49.6)	670 (47.2)	0.048		280 (46.7)	215 (43.8)	0.058
Missing	33 (2.3)	66037 (10.8)	0.349		33 (2.3)	35 (2.5)	0.013		10 (1.7)	7 (1.4)	0.024
Laboratory findings
Albumin, g/dLb
≤4	81 (5.7)	12854 (2.1)	0.187		80 (5.6)	87 (6.1)	0.021		35 (5.8)	34 (6.9)	0.045
4<-4.4	85 (6.0)	15679 (2.6)	0.168		84 (5.9)	62 (4.4)	0.068		43 (7.2)	25 (5.1)	0.087
>4.4	35 (2.5)	11923 (1.9)	0.041		35 (2.5)	35 (2.5)	0		16 (2.7)	16 (3.3)	0.035
Missing	1219 (85.8)	571913 (93.4)	0.251		1219 (86.0)	1234 (87.0)	0.029		506 (84.3)	416 (84.7)	0.011
Total cholesterol, mg/dLb
≤170	322 (22.7)	89652 (14.6)	0.209		321 (22.6)	264 (18.6)	0.099		149 (24.8)	107 (21.8)	0.071
170<-215	399 (28.1)	129639 (21.2)	0.161		399 (28.1)	380 (26.8)	0.029		185 (30.8)	140 (28.5)	0.05
>215	217 (15.3)	83542 (13.6)	0.048		217 (15.3)	243 (17.1)	0.049		91 (15.2)	94 (19.1)	0.104
Missing	482 (33.9)	309536 (50.5)	0.341		481 (33.9)	531 (37.4)	0.073		175 (29.2)	150 (30.5)	0.028
HDL cholesterol, mg/dLb
≤50	378 (26.6)	113998 (18.6)	0.192		377 (26.6)	320 (22.6)	0.093		164 (27.3)	121 (24.6)	0.062
50<-60	197 (13.9)	73511 (12.0)	0.057		197 (13.9)	227 (16.0)	0.059		83 (13.8)	85 (17.3)	0.097
>60	357 (25.1)	112523 (18.4)	0.163		357 (25.2)	334 (23.6)	0.037		177 (29.5)	129 (26.3)	0.071
Missing	488 (34.4)	312337 (51.0)	0.34		487 (34.3)	537 (37.9)	0.075		176 (29.3)	156 (31.8)	0.054
Hemoglobin, g/dLb
≤13.5	703 (49.5)	116794 (19.1)	0.676		701 (49.4)	545 (38.4)	0.223		287 (47.8)	180 (36.7)	0.226
13.5<-14.3	201 (14.2)	72256 (11.8)	0.071		201 (14.2)	228 (16.1)	0.053		93 (15.5)	96 (19.6)	0.108
>14.3	295 (20.8)	146170 (23.9)	0.074		295 (20.8)	323 (22.8)	0.048		133 (22.2)	132 (26.9)	0.109
Missing	221 (15.6)	277149 (45.3)	0.682		221 (15.6)	322 (22.7)	0.181		87 (14.5)	83 (16.9)	0.066
Total bilirubin, mg/dLb
≤0.6	208 (14.6)	49077 (8.0)	0.21		206 (14.5)	203 (14.3)	0.006		83 (13.8)	73 (14.9)	0.031
>0.6	114 (8.0)	34141 (5.6)	0.095		114 (8.0)	129 (9.1)	0.039		48 (8.0)	59 (12.0)	0.134
Missing	1098 (77.3)	529151 (86.4)	0.238		1098 (77.4)	1086 (76.6)	0.019		469 (78.2)	359 (73.1)	0.119
Triglycerides, mg/dLb
≤80	222 (15.6)	85231 (13.9)	0.048		222 (15.7)	198 (14.0)	0.048		104 (17.3)	67 (13.6)	0.103
80<-112	220 (15.5)	71158 (11.6)	0.114		220 (15.5)	221 (15.6)	0.003		100 (16.7)	91 (18.5)	0.047
>112	435 (30.6)	124659 (20.4)	0.236		434 (30.6)	412 (29.1)	0.033		190 (31.7)	162 (33.0)	0.028
Missing	543 (38.2)	331321 (54.1)	0.323		542 (38.2)	587 (41.4)	0.065		206 (34.3)	171 (34.8)	0.011
White blood cell count, K/uLb
≤5.7	237 (16.7)	106783 (17.4)	0.019		235 (16.6)	278 (19.6)	0.078		106 (17.7)	110 (22.4)	0.118
5.7<-7.2	269 (18.9)	102280 (16.7)	0.058		269 (19.0)	302 (21.3)	0.057		127 (21.2)	122 (24.8)	0.086
>7.2	686 (48.3)	123353 (20.1)	0.623		686 (48.4)	509 (35.9)	0.255		277 (46.2)	171 (34.8)	0.234
Missing	228 (16.1)	279953 (45.7)	0.676		228 (16.1)	329 (23.2)	0.179		90 (15.0)	88 (17.9)	0.078
Fibrosis-4 scoreb
<0.8	216 (15.2)	39952 (6.5)	0.283		215 (15.2)	127 (9.0)	0.191		87 (14.5)	48 (9.8)	0.144
0.8-1.3	138 (9.7)	32590 (5.3)	0.168		138 (9.7)	114 (8.0)	0.06		57 (9.5)	49 (10.0)	0.017
>1.3	176 (12.4)	33142 (5.4)	0.248		175 (12.3)	194 (13.7)	0.042		78 (13.0)	82 (16.7)	0.104
Missing	890 (62.7)	506685 (82.7)	0.461		890 (62.8)	983 (69.3)	0.138		378 (63.0)	312 (63.5)	0.01
eGFR, ml/minb
≥96	590 (41.5)	157325 (25.7)	0.339		590 (41.6)	437 (30.8)	0.226		240 (40.0)	128 (26.1)	0.299
85-<96	216 (15.2)	83844 (13.7)	0.043		216 (15.2)	248 (17.5)	0.062		97 (16.2)	105 (21.4)	0.133
<85	455 (32.0)	114919 (18.8)	0.307		453 (31.9)	428 (30.2)	0.037		213 (35.5)	188 (38.3)	0.058
Missing	159 (11.2)	256281 (41.9)	0.741		159 (11.2)	305 (21.5)	0.281		50 (8.3)	70 (14.3)	0.19
Utilisation
Index visit in primary care	1365 (96.1)	605203 (98.8)	0.172		1364 (96.2)	1356 (95.6)	0.03		577 (96.2)	461 (93.9)	0.106
No. visits to prescribing clinic in previous 2 years
0	147 (10.4)	109515 (17.9)	0.216		147 (10.4)	153 (10.8)	0.013		53 (8.8)	43 (8.8)	0
1-2	263 (18.5)	176009 (28.7)	0.242		261 (18.4)	275 (19.4)	0.026		99 (16.5)	81 (16.5)	0
3-5	360 (25.4)	171841 (28.1)	0.061		360 (25.4)	349 (24.6)	0.018		136 (22.7)	115 (23.4)	0.017
6-10	352 (24.8)	109058 (17.8)	0.172		352 (24.8)	340 (24.0)	0.019		165 (27.5)	108 (22.0)	0.128
≥11	298 (21.0)	45946 (7.5)	0.394		298 (21.0)	301 (21.2)	0.005		147 (24.5)	144 (29.3)	0.108
No. visits to any clinic in previous 2 years							0				0
0-3	72 (5.1)	152183 (24.9)	0.577		72 (5.1)	73 (5.1)	0		27 (4.5)	18 (3.7)	0.04
4-7	119 (8.4)	138827 (22.7)	0.403		119 (8.4)	109 (7.7)	0.026		41 (6.8)	24 (4.9)	0.081
8-13	244 (17.2)	129240 (21.1)	0.099		244 (17.2)	239 (16.9)	0.008		101 (16.8)	77 (15.7)	0.03
14-23	298 (21.0)	99945 (16.3)	0.121		298 (21.0)	328 (23.1)	0.051		113 (18.8)	109 (22.2)	0.084
≥24	687 (48.4)	92174 (15.1)	0.766		685 (48.3)	669 (47.2)	0.022		318 (53.0)	263 (53.6)	0.012
Any hospitalization	295 (20.8)	35849 (5.9)	0.449		293 (20.7)	278 (19.6)	0.027		126 (21.0)	86 (17.5)	0.089
Abbreviations: BP-LTCCB, brain-penetrant L-type calcium channel blockers; SMD, absolute value of the standardized mean difference; COPD, chronic obstructive pulmonary disease; HIV, human immnodeficiency virus; PTSD, post-traumatic stress disorder; VACS, Veterans Aging Cohort Study; HDL, high-density lipoprotein; eGFR, estimated glomerular filtration rate. a American Indian/Alaska and Native Pacif…
Note: Reported as n(%)
