## Supplementary material for "Brain penetrant calcium channel blockers do not reduce alcohol consumption: Converging results from two large independent cohort studies using electronic health records": Table S5

### Sheet: Table S5
Table S5. Characteristics by exposure to non-brain penetrant L-type calcium channel blockers (non-BP-LTCCBs) versus unexposed, before and after propensity score matching and recorded follow-up alcohol screen in the KPNC study
	Unmatched				Matched				Matched with follow-up alcohol screen
	non-BP-LTCCB	Unexposed	SMD		non-BP-LTCCB	Unexposed	SMD		non-BP-LTCCB	Unexposed	SMD
Sample size, n	43467	612369			43458	43458			23066	21145
Demographics
Age, years
18-34	1127 (2.6)	165549 (27.0)	0.732		1127 (2.6)	869 (2.0)	0.04		340 (1.5)	258 (1.2)	0.026
35-49	6963 (16.0)	170256 (27.8)	0.288		6963 (16.0)	6793 (15.6)	0.011		2611 (11.3)	2527 (12.0)	0.022
50-64	15218 (35.0)	163824 (26.8)	0.178		15217 (35.0)	15618 (35.9)	0.019		7310 (31.7)	6806 (32.2)	0.011
≥65	20159 (46.4)	112740 (18.4)	0.627		20151 (46.4)	20178 (46.4)	0		12805 (55.5)	11554 (54.6)	0.018
Race/ethnicity
White	28882 (66.4)	397947 (65.0)	0.029		28880 (66.5)	29448 (67.8)	0.028		16332 (70.8)	14791 (70.0)	0.018
Asian	3821 (8.8)	65548 (10.7)	0.064		3820 (8.8)	3639 (8.4)	0.014		1852 (8.0)	1620 (7.7)	0.011
Black	4222 (9.7)	28668 (4.7)	0.194		4216 (9.7)	3875 (8.9)	0.028		1871 (8.1)	1788 (8.5)	0.014
Hispanic	5001 (11.5)	91268 (14.9)	0.101		5001 (11.5)	4955 (11.4)	0.003		2273 (9.9)	2263 (10.7)	0.026
Mixed race	683 (1.6)	8404 (1.4)	0.016		683 (1.6)	693 (1.6)	0		391 (1.7)	357 (1.7)	0
Other/unknowna	858 (2.0)	20534 (3.4)	0.086		858 (2.0)	848 (2.0)	0		347 (1.5)	326 (1.5)	0
Sex
Female	17178 (39.5)	265453 (43.3)	0.077		17174 (39.5)	17174 (39.5)	0		9526 (41.3)	8650 (40.9)	0.008
Male	26289 (60.5)	346916 (56.7)	0.077		26284 (60.5)	26284 (60.5)	0		13540 (58.7)	12495 (59.1)	0.008
Neighborhood deprivation index quartile
1st quartile (lowest)	11260 (25.9)	174719 (28.5)	0.058		11259 (25.9)	11167 (25.7)	0.005		6384 (27.7)	5683 (26.9)	0.018
2nd quartile	14747 (33.9)	210336 (34.3)	0.008		14744 (33.9)	14944 (34.4)	0.011		8035 (34.8)	7299 (34.5)	0.006
3rd quartile	11047 (25.4)	147170 (24.0)	0.032		11045 (25.4)	11074 (25.5)	0.002		5635 (24.4)	5300 (25.1)	0.016
4th quartile (highest)	6393 (14.7)	79785 (13.0)	0.049		6390 (14.7)	6254 (14.4)	0.009		3004 (13.0)	2853 (13.5)	0.015
Missing	20 (<0.1)	359 (0.1)	0.045		20 (<0.1)	19 (<0.1)	0		8 (<0.1)	10 (<0.1)	0
Year of index date
2013-2015	14957 (34.4)	245391 (40.1)	0.118		14954 (34.4)	15201 (35.0)	0.013		7752 (33.6)	7189 (34.0)	0.008
2016-2018	17166 (39.5)	226517 (37.0)	0.051		17163 (39.5)	16916 (38.9)	0.012		8860 (38.4)	7950 (37.6)	0.016
2019-2021	11344 (26.1)	140461 (22.9)	0.074		11341 (26.1)	11341 (26.1)	0		6454 (28.0)	6006 (28.4)	0.009
Clinical characteristics
Alcohol use disorder	1885 (4.3)	14675 (2.4)	0.106		1881 (4.3)	1881 (4.3)	0		966 (4.2)	860 (4.1)	0.005
Asthma	6213 (14.3)	65907 (10.8)	0.106		6212 (14.3)	6044 (13.9)	0.011		3587 (15.6)	3269 (15.5)	0.003
Cancer	2694 (6.2)	17937 (2.9)	0.159		2693 (6.2)	2649 (6.1)	0.004		1590 (6.9)	1393 (6.6)	0.012
Cerebrovascular disease	3408 (7.8)	13321 (2.2)	0.259		3405 (7.8)	3265 (7.5)	0.011		2167 (9.4)	1856 (8.8)	0.021
COPD	8714 (20.0)	80435 (13.1)	0.186		8711 (20.0)	8416 (19.4)	0.015		5087 (22.1)	4611 (21.8)	0.007
Congestive heart failure	1340 (3.1)	8372 (1.4)	0.115		1340 (3.1)	1313 (3.0)	0.006		814 (3.5)	680 (3.2)	0.017
Dementiab	573 (1.3)	2534 (0.4)	0.098		573 (1.3)	631 (1.5)	0.017		346 (1.5)	351 (1.7)	0.016
Diabetes, complications	3581 (8.2)	13272 (2.2)	0.273		3578 (8.2)	3320 (7.6)	0.022		2157 (9.4)	1831 (8.7)	0.024
Diabetes, w/o complications	6554 (15.1)	34758 (5.7)	0.312		6550 (15.1)	6242 (14.4)	0.02		3895 (16.9)	3374 (16.0)	0.024
Hemiplegia/paraplegiab	390 (0.9)	1626 (0.3)	0.078		389 (0.9)	315 (0.7)	0.022		250 (1.1)	157 (0.7)	0.042
HIVb	122 (0.3)	1779 (0.3)	0		122 (0.3)	223 (0.5)	0.032		70 (0.3)	113 (0.5)	0.032
Hyperglycemia	2631 (6.1)	20484 (3.3)	0.133		2630 (6.1)	2665 (6.1)	0		1474 (6.4)	1400 (6.6)	0.008
Hyperlipidemia	21187 (48.7)	136320 (22.3)	0.574		21179 (48.7)	20934 (48.2)	0.01		12606 (54.7)	11384 (53.8)	0.018
Liver disease	3376 (7.8)	22480 (3.7)	0.177		3373 (7.8)	3306 (7.6)	0.008		1933 (8.4)	1771 (8.4)	0
Mood disorder	9319 (21.4)	109268 (17.8)	0.091		9316 (21.4)	9205 (21.2)	0.005		5324 (23.1)	4910 (23.2)	0.002
Myocardial infarction	1459 (3.4)	8607 (1.4)	0.131		1459 (3.4)	1460 (3.4)	0		897 (3.9)	853 (4.0)	0.005
Opioid use disorderb	124 (0.3)	1061 (0.2)	0.02		124 (0.3)	130 (0.3)	0		64 (0.3)	64 (0.3)	0
Peptic ulcer diseaseb	307 (0.7)	1631 (0.3)	0.057		307 (0.7)	300 (0.7)	0		182 (0.8)	153 (0.7)	0.012
Peripheral vascular disease	12319 (28.3)	54607 (8.9)	0.515		12312 (28.3)	11868 (27.3)	0.022		7833 (34.0)	6911 (32.7)	0.028
PTSDb	282 (0.6)	4282 (0.7)	0.012		282 (0.6)	353 (0.8)	0.024		141 (0.6)	169 (0.8)	0.024
Renal disease	5783 (13.3)	17273 (2.8)	0.393		5774 (13.3)	5227 (12.0)	0.039		3561 (15.4)	2924 (13.8)	0.045
Rheumatic disease	984 (2.3)	5365 (0.9)	0.112		983 (2.3)	945 (2.2)	0.007		577 (2.5)	536 (2.5)	0
Substance use disorder (excluding alcohol and tobacco)	2418 (5.6)	26031 (4.3)	0.06		2417 (5.6)	2426 (5.6)	0		1246 (5.4)	1105 (5.2)	0.009
Charlson comorbidity index
0	18932 (43.6)	438462 (71.6)	0.591		18932 (43.6)	19487 (44.8)	0.024		8550 (37.1)	8078 (38.2)	0.023
1	9377 (21.6)	101905 (16.6)	0.127		9377 (21.6)	9448 (21.7)	0.002		5254 (22.8)	4943 (23.4)	0.014
≥2	5911 (13.6)	34108 (5.6)	0.568		15149 (34.9)	14523 (33.4)	0.032		9262 (40.2)	8124 (38.4)	0.037
VACS Indexb
≤30	3803 (8.7)	54903 (9.0)	0.011		3803 (8.8)	3791 (8.7)	0.004		1813 (7.9)	1861 (8.8)	0.033
>30	9855 (22.7)	55722 (9.1)	0.379		9848 (22.7)	9118 (21.0)	0.041		5958 (25.8)	5093 (24.1)	0.039
Missing	29809 (68.6)	501744 (81.9)	0.312		29807 (68.6)	30549 (70.3)	0.037		15295 (66.3)	14191 (67.1)	0.017
Other medications at index date
Other CCBb	731 (0.7)	5754 (0.9)	0.071		731 (1.7)	1170 (2.7)	0.068		467 (2.0)	678 (3.2)	0.075
Any alcohol pharmacotherapy	2022 (4.7)	15134 (2.5)	0.118		2021 (4.7)	1929 (4.4)	0.014		1191 (5.2)	1038 (4.9)	0.014
Any neurocognitively-active	12022 (27.7)	122162 (19.9)	0.184		12017 (27.7)	11832 (27.2)	0.011		6880 (29.8)	6178 (29.2)	0.013
Any anticholinergic	3652 (8.4)	25163 (4.1)	0.178		3647 (8.4)	3518 (8.1)	0.011		2054 (8.9)	1847 (8.7)	0.007
Medication count
0	30601 (70.4)	486951 (79.5)	0.211		30599 (70.4)	30842 (71.0)	0.013		15723 (68.2)	14541 (68.8)	0.013
1	7302 (16.8)	79137 (12.9)	0.11		7301 (16.8)	7124 (16.4)	0.011		4091 (17.7)	3714 (17.6)	0.003
≥2	5564 (12.8)	46281 (7.6)	0.172		5558 (12.8)	5492 (12.6)	0.006		3252 (14.1)	2890 (13.7)	0.012
Site-level prescribing intensity
1st quartile (lowest)	12058 (27.7)	174517 (28.5)	0.018		12058 (27.7)	12264 (28.2)	0.011		6705 (29.1)	6057 (28.6)	0.011
2nd quartile	12557 (28.9)	152207 (24.9)	0.09		12554 (28.9)	12490 (28.7)	0.004		6660 (28.9)	6108 (28.9)	0
3rd quartile	11493 (26.4)	174480 (28.5)	0.047		11488 (26.4)	11305 (26.0)	0.009		5948 (25.8)	5437 (25.7)	0.002
4th quartile (highest)	7359 (16.9)	111165 (18.2)	0.034		7358 (16.9)	7399 (17.0)	0.003		3753 (16.3)	3543 (16.8)	0.013
Substance use
Drinks per week
<3	12237 (28.2)	210638 (34.4)	0.134		12232 (28.1)	12232 (28.1)	0		6235 (27.0)	5768 (27.3)	0.007
3-14 (males) or 3-7 (females)	25494 (58.7)	345876 (56.5)	0.045		25490 (58.7)	25490 (58.7)	0		13627 (59.1)	12523 (59.2)	0.002
>14 (males or >7 (females)	5736 (13.2)	55855 (9.1)	0.131		5736 (13.2)	5736 (13.2)	0		3204 (13.9)	2854 (13.5)	0.012
Substance use treatment program visit	646 (1.5)	7647 (1.2)	0.026		646 (1.5)	686 (1.6)	0.008		317 (1.4)	324 (1.5)	0.008
Smoking
Never	21868 (50.3)	359974 (58.8)	0.171		21863 (50.3)	21995 (50.6)	0.006		11470 (49.7)	10754 (50.9)	0.024
Former	15519 (35.7)	137591 (22.5)	0.294		15519 (35.7)	15382 (35.4)	0.006		9157 (39.7)	8234 (38.9)	0.016
Current	4108 (9.5)	48367 (7.9)	0.057		4104 (9.4)	4015 (9.2)	0.007		1916 (8.3)	1741 (8.2)	0.004
Missing	1972 (4.5)	66437 (10.8)	0.239		1972 (4.5)	2066 (4.8)	0.014		523 (2.3)	416 (2.0)	0.021
Vital signs
Body mass index, kg/m2
<25	9188 (21.1)	193714 (31.6)	0.24		9187 (21.1)	8924 (20.5)	0.015		5233 (22.7)	4421 (20.9)	0.044
25-<30	15298 (35.2)	198821 (32.5)	0.057		15294 (35.2)	15116 (34.8)	0.008		8533 (37.0)	7726 (36.5)	0.01
≥30	16576 (38.1)	140907 (23.0)	0.332		16572 (38.1)	16903 (38.9)	0.016		8598 (37.3)	8395 (39.7)	0.049
Missing	2405 (5.5)	78927 (12.9)	0.258		2405 (5.5)	2515 (5.8)	0.013		702 (3.0)	603 (2.9)	0.006
Systolic blood pressure, mm Hg
<120	2132 (4.9)	206093 (33.7)	0.784		2132 (4.9)	1711 (3.9)	0.049		1178 (5.1)	803 (3.8)	0.063
120-<135	9100 (20.9)	224228 (36.6)	0.352		9100 (20.9)	9408 (21.6)	0.017		5037 (21.8)	4706 (22.3)	0.012
≥135	30525 (70.2)	116011 (18.9)	1.205		30516 (70.2)	30527 (70.2)	0		16415 (71.2)	15254 (72.1)	0.02
Missing	1710 (3.9)	66037 (10.8)	0.267		1710 (3.9)	1812 (4.2)	0.015		436 (1.9)	382 (1.8)	0.007
Diastolic blood pressure, mm Hg
<80	17988 (41.4)	409199 (66.8)	0.527		17986 (41.4)	17637 (40.6)	0.016		10837 (47.0)	9434 (44.6)	0.048
≥80	23769 (54.7)	137133 (22.4)	0.703		23762 (54.7)	24009 (55.2)	0.01		11793 (51.1)	11329 (53.6)	0.05
Missing	1710 (3.9)	66037 (10.8)	0.267		1710 (3.9)	1812 (4.2)	0.015		436 (1.9)	382 (1.8)	0.007
Laboratory findings
Albumin, g/dLb
≤4	2671 (6.1)	12854 (2.1)	0.203		2667 (6.1)	2418 (5.6)	0.021		1562 (6.8)	1268 (6.0)	0.033
4<-4.4	2590 (6.0)	15679 (2.6)	0.168		2588 (6.0)	2360 (5.4)	0.026		1526 (6.6)	1281 (6.1)	0.021
>4.4	1297 (3.0)	11923 (1.9)	0.071		1297 (3.0)	1251 (2.9)	0.006		752 (3.3)	697 (3.3)	0
Missing	36909 (84.9)	571913 (93.4)	0.276		36906 (84.9)	37429 (86.1)	0.034		19226 (83.4)	17899 (84.6)	0.033
Total cholesterol, mg/dLb
≤170	9662 (22.2)	89652 (14.6)	0.197		9659 (22.2)	9089 (20.9)	0.032		5852 (25.4)	4987 (23.6)	0.042
170<-215	12425 (28.6)	129639 (21.2)	0.172		12423 (28.6)	12113 (27.9)	0.016		6898 (29.9)	6233 (29.5)	0.009
>215	8580 (19.7)	83542 (13.6)	0.164		8578 (19.7)	8740 (20.1)	0.01		4512 (19.6)	4352 (20.6)	0.025
Missing	12800 (29.4)	309536 (50.5)	0.441		12798 (29.4)	13516 (31.1)	0.037		5804 (25.2)	5573 (26.4)	0.027
HDL cholesterol, mg/dLb
≤50	12599 (29.0)	113998 (18.6)	0.246		12597 (29.0)	12041 (27.7)	0.029		6873 (29.8)	6114 (28.9)	0.02
50<-60	7118 (16.4)	73511 (12.0)	0.126		7116 (16.4)	7099 (16.3)	0.003		3999 (17.3)	3756 (17.8)	0.013
>60	10692 (24.6)	112523 (18.4)	0.151		10689 (24.6)	10581 (24.3)	0.007		6245 (27.1)	5584 (26.4)	0.016
Missing	13058 (30.0)	312337 (51.0)	0.438		13056 (30.0)	13737 (31.6)	0.035		5949 (25.8)	5691 (26.9)	0.025
Hemoglobin, g/dLb
≤13.5	11835 (27.2)	116794 (19.1)	0.193		11828 (27.2)	10968 (25.2)	0.045		6944 (30.1)	5883 (27.8)	0.051
13.5<-14.3	6784 (15.6)	72256 (11.8)	0.111		6783 (15.6)	6572 (15.1)	0.014		3909 (16.9)	3452 (16.3)	0.016
>14.3	13947 (32.1)	146170 (23.9)	0.183		13946 (32.1)	14140 (32.5)	0.009		7386 (32.0)	7104 (33.6)	0.034
Missing	10901 (25.1)	277149 (45.3)	0.433		10901 (25.1)	11778 (27.1)	0.046		4827 (20.9)	4706 (22.3)	0.034
Total bilirubin, mg/dLb
≤0.6	5620 (12.9)	49077 (8.0)	0.161		5615 (12.9)	5342 (12.3)	0.018		3204 (13.9)	2886 (13.6)	0.009
>0.6	4054 (9.3)	34141 (5.6)	0.141		4053 (9.3)	3909 (9.0)	0.01		2258 (9.8)	2076 (9.8)	0
Missing	33793 (77.7)	529151 (86.4)	0.228		33790 (77.8)	34207 (78.7)	0.022		17604 (76.3)	16183 (76.5)	0.005
Triglycerides, mg/dLb
≤80	6223 (14.3)	85231 (13.9)	0.011		6222 (14.3)	6384 (14.7)	0.011		3627 (15.7)	3305 (15.6)	0.003
80<-112	6793 (15.6)	71158 (11.6)	0.117		6792 (15.6)	7004 (16.1)	0.014		3927 (17.0)	3655 (17.3)	0.008
>112	15415 (35.5)	124659 (20.4)	0.341		15410 (35.5)	14491 (33.3)	0.046		8539 (37.0)	7536 (35.6)	0.029
Missing	15036 (34.6)	331321 (54.1)	0.4		15034 (34.6)	15579 (35.8)	0.025		6973 (30.2)	6649 (31.4)	0.026
White blood cell count, K/uLb
≤5.7	8761 (20.2)	106783 (17.4)	0.072		8759 (20.2)	9246 (21.3)	0.027		5032 (21.8)	4788 (22.6)	0.019
5.7<-7.2	10256 (23.6)	102280 (16.7)	0.173		10253 (23.6)	9961 (22.9)	0.017		5806 (25.2)	5309 (25.1)	0.002
>7.2	13349 (30.7)	123353 (20.1)	0.245		13345 (30.7)	12266 (28.2)	0.055		7290 (31.6)	6245 (29.5)	0.046
Missing	11101 (25.5)	279953 (45.7)	0.432		11101 (25.5)	11985 (27.6)	0.048		4938 (21.4)	4803 (22.7)	0.031
Fibrosis-4 scoreb
<0.8	2140 (4.9)	39952 (6.5)	0.069		2138 (4.9)	1963 (4.5)	0.019		995 (4.3)	963 (4.6)	0.015
0.8-1.3	3730 (8.6)	32590 (5.3)	0.13		3729 (8.6)	3693 (8.5)	0.004		2062 (8.9)	1910 (9.0)	0.004
>1.3	6182 (14.2)	33142 (5.4)	0.299		6179 (14.2)	5832 (13.4)	0.023		3703 (16.1)	3249 (15.4)	0.019
Missing	31415 (72.3)	506685 (82.7)	0.251		31412 (72.3)	31970 (73.6)	0.029		16306 (70.7)	15023 (71.0)	0.007
eGFRb
≥96	9804 (22.6)	157325 (25.7)	0.072		9803 (22.6)	9632 (22.2)	0.01		4694 (20.4)	4395 (20.8)	0.01
85-<96	8837 (20.3)	83844 (13.7)	0.176		8837 (20.3)	9253 (21.3)	0.025		5080 (22.0)	4851 (22.9)	0.022
<85	19219 (44.2)	114919 (18.8)	0.568		19211 (44.2)	16966 (39.0)	0.106		11350 (49.2)	9358 (44.3)	0.098
Missing	5607 (12.9)	256281 (41.9)	0.688		5607 (12.9)	7607 (17.5)	0.128		1942 (8.4)	2541 (12.0)	0.119
Utilisation
Index visit in primary care	42060 (96.8)	605203 (98.8)	0.137		42056 (96.8)	42154 (97.0)	0.012		22291 (96.6)	20375 (96.4)	0.011
No. visits to prescribing clinic in previous 2 years
0	4767 (11.0)	109515 (17.9)	0.197		4767 (11.0)	4638 (10.7)	0.01		2039 (8.8)	1669 (7.9)	0.033
1-2	6698 (15.4)	176009 (28.7)	0.325		6698 (15.4)	6914 (15.9)	0.014		2938 (12.7)	2690 (12.7)	0
3-5	10876 (25.0)	171841 (28.1)	0.07		10875 (25.0)	11229 (25.8)	0.018		5499 (23.8)	5188 (24.5)	0.016
6-10	12093 (27.8)	109058 (17.8)	0.24		12090 (27.8)	12099 (27.8)	0		6910 (30.0)	6491 (30.7)	0.015
≥11	9033 (20.8)	45946 (7.5)	0.389		9028 (20.8)	8578 (19.7)	0.027		5680 (24.6)	5107 (24.2)	0.009
No. visits to any clinic in previous 2 years
0-3	4317 (9.9)	152183 (24.9)	0.404		4317 (9.9)	4496 (10.3)	0.013		1357 (5.9)	1145 (5.4)	0.022
4-7	6480 (14.9)	138827 (22.7)	0.201		6480 (14.9)	6534 (15.0)	0.003		2902 (12.6)	2611 (12.3)	0.009
8-13	9257 (21.3)	129240 (21.1)	0.005		9257 (21.3)	9419 (21.7)	0.01		4768 (20.7)	4500 (21.3)	0.015
14-23	9943 (22.9)	99945 (16.3)	0.167		9943 (22.9)	10009 (23.0)	0.002		5747 (24.9)	5345 (25.3)	0.009
≥24	13470 (31.0)	92174 (15.1)	0.384		13461 (31.0)	13000 (29.9)	0.024		8292 (35.9)	7544 (35.7)	0.004
Any hospitalization	4792 (11.0)	35849 (5.9)	0.184		4787 (11.0)	4720 (10.9)	0.003		2864 (12.4)	2509 (11.9)	0.015
Abbreviations: non-BP-LTCCB, non-brain penetrant L-type calcium channel blockers; SMD, absolute value of the standardized mean difference; COPD, chronic obstructive pulmonary disease; HIV, human immnodeficiency virus; PTSD, post-traumatic stress disorder; VACS, Veterans Aging Cohort Study; HDL, high-density lipoprotein; eGFR, estimated glomerular filtration rate. a American Indian/Alaska and Nati…
Note: Reported as n(%)
