## Supplementary material for "Brain penetrant calcium channel blockers do not reduce alcohol consumption: Converging results from two large independent cohort studies using electronic health records": Table S6

### Sheet: Table S6
Table S6. Characteristics by exposure to brain-penetrant L-type calcium channel blockers (BP-LTCCB) or non-brain penetrant L-type calcium channel blockers (non-BP-LTCCB), before and after propensity score matching and recorded follow-up alcohol screen in the KPNC study
	Unmatched				Matched				Matched with follow-up alcohol screen
Characteristic	BP-LTCCB	non-BP-LTCCB	SMD		BP-LTCCB	non-BP-LTCCB	SMD		BP-LTCCB	non-BP-LTCCB	SMD
Sample size, n	1420	43467			1354	1354			451	387
Demographics
Age, years
18-34	279 (19.6)	1127 (2.6)	0.562		215 (15.9)	258 (19.1)	0.084		64 (14.2)	51 (13.2)	0.029
35-49	399 (28.1)	6963 (16.0)	0.295		397 (29.3)	362 (26.7)	0.058		130 (28.8)	92 (23.8)	0.114
50-64	309 (21.8)	15218 (35.0)	0.296		309 (22.8)	298 (22.0)	0.019		84 (18.6)	88 (22.7)	0.101
≥65	433 (30.5)	20159 (46.4)	0.331		433 (32.0)	436 (32.2)	0.004		173 (38.4)	156 (40.3)	0.039
Race/ethnicity
White	852 (60.0)	28882 (66.4)	0.133		818 (60.4)	803 (59.3)	0.022		290 (64.3)	244 (63.0)	0.027
Asian	167 (11.8)	3821 (8.8)	0.099		157 (11.6)	157 (11.6)	0		48 (10.6)	39 (10.1)	0.016
Black	180 (12.7)	4222 (9.7)	0.095		170 (12.6)	173 (12.8)	0.006		57 (12.6)	44 (11.4)	0.037
Hispanic	159 (11.2)	5001 (11.5)	0.009		149 (11.0)	159 (11.7)	0.022		38 (8.4)	48 (12.4)	0.131
Mixed race	24 (1.7)	683 (1.6)	0.008		23 (1.7)	22 (1.6)	0.008		7 (1.6)	3 (0.8)	0.074
Other/unknowna	38 (2.7)	858 (2.0)	0.046		37 (2.7)	40 (3.0)	0.018		11 (2.4)	9 (2.3)	0.007
Sex
Female	924 (65.1)	17178 (39.5)	0.53		858 (63.4)	858 (63.4)	0		275 (61.0)	236 (61.0)	0
Male	496 (34.9)	26289 (60.5)	0.53		496 (36.6)	496 (36.6)	0		176 (39.0)	151 (39.0)	0
Neighborhood deprivation index quartile
1st quartile (lowest)	369 (26.0)	11260 (25.9)	0.002		339 (25.0)	361 (26.7)	0.039		110 (24.4)	112 (28.9)	0.102
2nd quartile	438 (30.8)	14747 (33.9)	0.066		426 (31.5)	423 (31.2)	0.006		131 (29.0)	111 (28.7)	0.007
3rd quartile	368 (25.9)	11047 (25.4)	0.011		351 (25.9)	342 (25.3)	0.014		137 (30.4)	97 (25.1)	0.119
4th quartile (highest)	242 (17.0)	6393 (14.7)	0.063		236 (17.4)	227 (16.8)	0.016		72 (16.0)	67 (17.3)	0.035
Missing	3 (0.2)	20 (<0.1)	0.063		2 (0.1)	1 (0.1)	0		1 (0.2)	0 (0)	0.063
Year of index date
2013-2015	601 (42.3)	14957 (34.4)	0.163		578 (42.7)	570 (42.1)	0.012		200 (44.3)	144 (37.2)	0.145
2016-2018	412 (29.0)	17166 (39.5)	0.223		400 (29.5)	426 (31.5)	0.043		127 (28.2)	134 (34.6)	0.138
2019-2021	407 (28.7)	11344 (26.1)	0.058		376 (27.8)	358 (26.4)	0.032		124 (27.5)	109 (28.2)	0.016
Clinical characteristics
Alcohol use disorder	65 (4.6)	1885 (4.3)	0.015		64 (4.7)	64 (4.7)	0		20 (4.4)	32 (8.3)	0.16
Asthma	245 (17.3)	6213 (14.3)	0.082		229 (16.9)	219 (16.2)	0.019		73 (16.2)	81 (20.9)	0.121
Cancer	60 (4.2)	2694 (6.2)	0.09		59 (4.4)	60 (4.4)	0		24 (5.3)	15 (3.9)	0.067
Cerebrovascular disease	83 (5.8)	3408 (7.8)	0.08		83 (6.1)	96 (7.1)	0.04		37 (8.2)	34 (8.8)	0.022
COPD	313 (22.0)	8714 (20.0)	0.049		296 (21.9)	287 (21.2)	0.017		101 (22.4)	111 (28.7)	0.145
Congestive heart failure	47 (3.3)	1340 (3.1)	0.011		47 (3.5)	40 (3.0)	0.028		24 (5.3)	15 (3.9)	0.067
Dementiab	13 (0.9)	573 (1.3)	0.038		13 (1.0)	18 (1.3)	0.028		7 (1.6)	7 (1.8)	0.015
Diabetes, complications	116 (8.2)	3581 (8.2)	0		116 (8.6)	110 (8.1)	0.018		49 (10.9)	37 (9.6)	0.043
Diabetes, w/o complications	215 (15.1)	6554 (15.1)	0		214 (15.8)	187 (13.8)	0.056		91 (20.2)	64 (16.5)	0.096
Hemiplegia/paraplegiab	12 (0.8)	390 (0.9)	0.011		12 (0.9)	20 (1.5)	0.055		5 (1.1)	9 (2.3)	0.093
HIVb	3 (0.2)	122 (0.3)	0.02		3 (0.2)	6 (0.4)	0.037		1 (0.2)	2 (0.5)	0.051
Hyperglycemia	86 (6.1)	2631 (6.1)	0		85 (6.3)	82 (6.1)	0.008		24 (5.3)	22 (5.7)	0.018
Hyperlipidemia	533 (37.5)	21187 (48.7)	0.228		530 (39.1)	497 (36.7)	0.049		194 (43.0)	154 (39.8)	0.065
Liver disease	88 (6.2)	3376 (7.8)	0.063		87 (6.4)	84 (6.2)	0.008		25 (5.5)	31 (8.0)	0.1
Mood disorder	400 (28.2)	9319 (21.4)	0.158		377 (27.8)	377 (27.8)	0		124 (27.5)	117 (30.2)	0.06
Myocardial infarction	46 (3.2)	1459 (3.4)	0.011		46 (3.4)	36 (2.7)	0.041		18 (4.0)	13 (3.4)	0.032
Opioid use disorderb	5 (0.4)	124 (0.3)	0.017		4 (0.3)	9 (0.7)	0.057		3 (0.7)	4 (1.0)	0.033
Peptic ulcer diseaseb	6 (0.4)	307 (0.7)	0.041		6 (0.4)	15 (1.1)	0.081		1 (0.2)	7 (1.8)	0.161
Peripheral vascular disease	279 (19.6)	12319 (28.3)	0.205		279 (20.6)	270 (19.9)	0.017		114 (25.3)	108 (27.9)	0.059
PTSDb	14 (1.0)	282 (0.6)	0.045		11 (0.8)	22 (1.6)	0.074		5 (1.1)	7 (1.8)	0.059
Renal disease	179 (12.6)	5783 (13.3)	0.021		177 (13.1)	158 (11.7)	0.042		70 (15.5)	58 (15.0)	0.014
Rheumatic disease	46 (3.2)	984 (2.3)	0.055		45 (3.3)	52 (3.8)	0.027		14 (3.1)	20 (5.2)	0.105
Substance use disorder (excluding alcohol and tobacco)	95 (6.7)	2418 (5.6)	0.046		93 (6.9)	87 (6.4)	0.02		32 (7.1)	35 (9.0)	0.07
Charlson comorbidity index
0	687 (48.4)	18932 (43.6)	0.096		641 (47.3)	661 (48.8)	0.03		191 (42.4)	153 (39.5)	0.059
1	323 (22.7)	9377 (21.6)	0.026		306 (22.6)	306 (22.6)	0		112 (24.8)	92 (23.8)	0.023
≥2	144 (10.1)	5911 (13.6)	0.129		407 (30.1)	387 (28.6)	0.033		148 (32.8)	142 (36.7)	0.082
VACS Indexb
≤30	189 (13.3)	3803 (8.7)	0.147		172 (12.7)	204 (15.1)	0.069		60 (13.3)	60 (15.5)	0.063
>30	380 (26.8)	9855 (22.7)	0.095		362 (26.7)	274 (20.2)	0.154		124 (27.5)	94 (24.3)	0.073
Missing	851 (59.9)	29809 (68.6)	0.182		820 (60.6)	876 (64.7)	0.085		267 (59.2)	233 (60.2)	0.02
Other medications at index date
Other CCBb	33 (2.3)	731 (1.7)	0.043		33 (2.4)	19 (1.4)	0.073		14 (3.1)	5 (1.3)	0.123
Any alcohol pharmacotherapy	65 (4.6)	2022 (4.7)	0.005		65 (4.8)	66 (4.9)	0.005		21 (4.7)	21 (5.4)	0.032
Any neurocognitively-active	449 (31.6)	12022 (27.7)	0.085		436 (32.2)	441 (32.6)	0.009		153 (33.9)	141 (36.4)	0.052
Any anticholinergic	137 (9.6)	3652 (8.4)	0.042		135 (10.0)	143 (10.6)	0.02		54 (12.0)	48 (12.4)	0.012
Medication count
0	947 (66.7)	30601 (70.4)	0.08		894 (66.0)	885 (65.4)	0.013		291 (64.5)	236 (61.0)	0.072
1	296 (20.8)	7302 (16.8)	0.103		285 (21.0)	295 (21.8)	0.02		94 (20.8)	96 (24.8)	0.095
≥2	177 (12.5)	5564 (12.8)	0.009		175 (12.9)	174 (12.9)	0		66 (14.6)	55 (14.2)	0.011
Site-level prescribing intensity
1st quartile (lowest)	310 (21.8)	12058 (27.7)	0.137		300 (22.2)	319 (23.6)	0.033		109 (24.2)	98 (25.3)	0.025
2nd quartile	356 (25.1)	12557 (28.9)	0.086		343 (25.3)	365 (27.0)	0.039		110 (24.4)	100 (25.8)	0.032
3rd quartile	425 (29.9)	11493 (26.4)	0.078		405 (29.9)	373 (27.5)	0.053		126 (27.9)	101 (26.1)	0.041
4th quartile (highest)	329 (23.2)	7359 (16.9)	0.158		306 (22.6)	297 (21.9)	0.017		106 (23.5)	88 (22.7)	0.019
Substance use
Drinks per week
<3	560 (39.4)	12237 (28.2)	0.238		523 (38.6)	523 (38.6)	0		163 (36.1)	130 (33.6)	0.052
3-14 (males) or 3-7 (females)	706 (49.7)	25494 (58.7)	0.181		685 (50.6)	685 (50.6)	0		237 (52.5)	205 (53.0)	0.01
>14 (males or >7 (females)	154 (10.8)	5736 (13.2)	0.074		146 (10.8)	146 (10.8)	0		51 (11.3)	52 (13.4)	0.064
Substance use treatment program visit	22 (1.5)	646 (1.5)	0		21 (1.6)	15 (1.1)	0.043		7 (1.6)	7 (1.8)	0.015
Smoking
Never	797 (56.1)	21868 (50.3)	0.116		748 (55.2)	719 (53.1)	0.042		227 (50.3)	194 (50.1)	0.004
Former	488 (34.4)	15519 (35.7)	0.027		472 (34.9)	467 (34.5)	0.008		184 (40.8)	156 (40.3)	0.01
Current	106 (7.5)	4108 (9.5)	0.072		105 (7.8)	120 (8.9)	0.04		33 (7.3)	34 (8.8)	0.055
Missing	29 (2.0)	1972 (4.5)	0.141		29 (2.1)	48 (3.5)	0.085		7 (1.6)	3 (0.8)	0.074
Vital signs
Body mass index, kg/m2
<25	294 (20.7)	9188 (21.1)	0.01		289 (21.3)	305 (22.5)	0.029		94 (20.8)	93 (24.0)	0.077
25-<30	452 (31.8)	15298 (35.2)	0.072		430 (31.8)	415 (30.6)	0.026		154 (34.1)	139 (35.9)	0.038
≥30	631 (44.4)	16576 (38.1)	0.128		592 (43.7)	577 (42.6)	0.022		190 (42.1)	151 (39.0)	0.063
Missing	43 (3.0)	2405 (5.5)	0.124		43 (3.2)	57 (4.2)	0.053		13 (2.9)	4 (1.0)	0.138
Systolic blood pressure, mm Hg
<120	171 (12.0)	2132 (4.9)	0.257		146 (10.8)	148 (10.9)	0.003		47 (10.4)	47 (12.1)	0.054
120-<135	454 (32.0)	9100 (20.9)	0.254		421 (31.1)	370 (27.3)	0.084		128 (28.4)	114 (29.5)	0.024
≥135	762 (53.7)	30525 (70.2)	0.345		754 (55.7)	787 (58.1)	0.048		267 (59.2)	224 (57.9)	0.026
Missing	33 (2.3)	1710 (3.9)	0.092		33 (2.4)	49 (3.6)	0.07		9 (2.0)	2 (0.5)	0.135
Diastolic blood pressure, mm Hg
<80	681 (48.0)	17988 (41.4)	0.133		632 (46.7)	601 (44.4)	0.046		229 (50.8)	207 (53.5)	0.054
≥80	706 (49.7)	23769 (54.7)	0.1		689 (50.9)	704 (52.0)	0.022		213 (47.2)	178 (46.0)	0.024
Missing	33 (2.3)	1710 (3.9)	0.092		33 (2.4)	49 (3.6)	0.07		9 (2.0)	2 (0.5)	0.135
Laboratory findings
Albumin, g/dLb
≤4	81 (5.7)	2671 (6.1)	0.017		81 (6.0)	98 (7.2)	0.048		29 (6.4)	32 (8.3)	0.073
4<-4.4	85 (6.0)	2590 (6.0)	0		83 (6.1)	72 (5.3)	0.035		27 (6.0)	25 (6.5)	0.021
>4.4	35 (2.5)	1297 (3.0)	0.031		35 (2.6)	40 (3.0)	0.024		8 (1.8)	12 (3.1)	0.084
Missing	1219 (85.8)	36909 (84.9)	0.025		1155 (85.3)	1144 (84.5)	0.022		387 (85.8)	318 (82.2)	0.098
Total cholesterol, mg/dLb
≤170	322 (22.7)	9662 (22.2)	0.012		311 (23.0)	290 (21.4)	0.039		123 (27.3)	102 (26.4)	0.02
170<-215	399 (28.1)	12425 (28.6)	0.011		392 (29.0)	358 (26.4)	0.058		130 (28.8)	96 (24.8)	0.09
>215	217 (15.3)	8580 (19.7)	0.116		212 (15.7)	238 (17.6)	0.051		68 (15.1)	77 (19.9)	0.127
Missing	482 (33.9)	12800 (29.4)	0.097		439 (32.4)	468 (34.6)	0.047		130 (28.8)	112 (28.9)	0.002
HDL cholesterol, mg/dLb
≤50	378 (26.6)	12599 (29.0)	0.054		371 (27.4)	334 (24.7)	0.062		128 (28.4)	106 (27.4)	0.022
50<-60	197 (13.9)	7118 (16.4)	0.07		193 (14.3)	195 (14.4)	0.003		60 (13.3)	54 (14.0)	0.02
>60	357 (25.1)	10692 (24.6)	0.012		345 (25.5)	352 (26.0)	0.011		130 (28.8)	116 (30.0)	0.026
Missing	488 (34.4)	13058 (30.0)	0.094		445 (32.9)	473 (34.9)	0.042		133 (29.5)	111 (28.7)	0.018
Hemoglobin, g/dLb
≤13.5	703 (49.5)	11835 (27.2)	0.471		642 (47.4)	534 (39.4)	0.162		209 (46.3)	165 (42.6)	0.075
13.5<-14.3	201 (14.2)	6784 (15.6)	0.039		197 (14.5)	238 (17.6)	0.085		79 (17.5)	70 (18.1)	0.016
>14.3	295 (20.8)	13947 (32.1)	0.258		295 (21.8)	297 (21.9)	0.002		99 (22.0)	92 (23.8)	0.043
Missing	221 (15.6)	10901 (25.1)	0.238		220 (16.2)	285 (21.0)	0.124		64 (14.2)	60 (15.5)	0.037
Total bilirubin, mg/dLb
≤0.6	208 (14.6)	5620 (12.9)	0.049		196 (14.5)	264 (19.5)	0.133		60 (13.3)	87 (22.5)	0.242
>0.6	114 (8.0)	4054 (9.3)	0.046		110 (8.1)	115 (8.5)	0.014		36 (8.0)	31 (8.0)	0
Missing	1098 (77.3)	33793 (77.7)	0.01		1048 (77.4)	975 (72.0)	0.124		355 (78.7)	269 (69.5)	0.211
Triglycerides, mg/dLb
≤80	222 (15.6)	6223 (14.3)	0.036		215 (15.9)	188 (13.9)	0.056		81 (18.0)	64 (16.5)	0.04
80<-112	220 (15.5)	6793 (15.6)	0.003		212 (15.7)	210 (15.5)	0.006		79 (17.5)	69 (17.8)	0.008
>112	435 (30.6)	15415 (35.5)	0.104		427 (31.5)	435 (32.1)	0.013		137 (30.4)	128 (33.1)	0.058
Missing	543 (38.2)	15036 (34.6)	0.075		500 (36.9)	521 (38.5)	0.033		154 (34.1)	126 (32.6)	0.032
White blood cell count, K/uLb
≤5.7	237 (16.7)	8761 (20.2)	0.09		235 (17.4)	264 (19.5)	0.054		84 (18.6)	88 (22.7)	0.101
5.7<-7.2	269 (18.9)	10256 (23.6)	0.115		267 (19.7)	308 (22.7)	0.073		90 (20.0)	97 (25.1)	0.122
>7.2	686 (48.3)	13349 (30.7)	0.366		625 (46.2)	490 (36.2)	0.204		210 (46.6)	141 (36.4)	0.208
Missing	228 (16.1)	11101 (25.5)	0.233		227 (16.8)	292 (21.6)	0.122		67 (14.9)	61 (15.8)	0.025
Fibrosis-4 scoreb
<0.8	216 (15.2)	2140 (4.9)	0.348		189 (14.0)	179 (13.2)	0.023		63 (14.0)	51 (13.2)	0.023
0.8-1.3	138 (9.7)	3730 (8.6)	0.038		132 (9.7)	110 (8.1)	0.056		46 (10.2)	43 (11.1)	0.029
>1.3	176 (12.4)	6182 (14.2)	0.053		172 (12.7)	155 (11.4)	0.04		57 (12.6)	47 (12.1)	0.015
Missing	890 (62.7)	31415 (72.3)	0.206		861 (63.6)	910 (67.2)	0.076		285 (63.2)	246 (63.6)	0.008
eGFRb
≥96	590 (41.5)	9804 (22.6)	0.414		541 (40.0)	431 (31.8)	0.172		181 (40.1)	114 (29.5)	0.224
85-<96	216 (15.2)	8837 (20.3)	0.134		214 (15.8)	237 (17.5)	0.046		72 (16.0)	93 (24.0)	0.201
<85	455 (32.0)	19219 (44.2)	0.253		454 (33.5)	496 (36.6)	0.065		162 (35.9)	150 (38.8)	0.06
Missing	159 (11.2)	5607 (12.9)	0.052		145 (10.7)	190 (14.0)	0.1		36 (8.0)	30 (7.8)	0.007
Utilisation
Index visit in primary care	1365 (96.1)	42060 (96.8)	0.038		1300 (96.0)	1302 (96.2)	0.01		434 (96.2)	370 (95.6)	0.03
No. visits to prescribing clinic in previous 2 years
0	147 (10.4)	4767 (11.0)	0.019		144 (10.6)	143 (10.6)	0		42 (9.3)	33 (8.5)	0.028
1-2	263 (18.5)	6698 (15.4)	0.083		232 (17.1)	231 (17.1)	0		65 (14.4)	50 (12.9)	0.044
3-5	360 (25.4)	10876 (25.0)	0.009		337 (24.9)	345 (25.5)	0.014		102 (22.6)	78 (20.2)	0.059
6-10	352 (24.8)	12093 (27.8)	0.068		343 (25.3)	335 (24.7)	0.014		123 (27.3)	107 (27.6)	0.007
≥11	298 (21.0)	9033 (20.8)	0.005		298 (22.0)	300 (22.2)	0.005		119 (26.4)	119 (30.7)	0.095
No. visits to any clinic in previous 2 years
0-3	72 (5.1)	4317 (9.9)	0.183		72 (5.3)	86 (6.4)	0.047		19 (4.2)	11 (2.8)	0.076
4-7	119 (8.4)	6480 (14.9)	0.204		118 (8.7)	119 (8.8)	0.004		31 (6.9)	28 (7.2)	0.012
8-13	244 (17.2)	9257 (21.3)	0.104		244 (18.0)	264 (19.5)	0.038		83 (18.4)	61 (15.8)	0.069
14-23	298 (21.0)	9943 (22.9)	0.046		290 (21.4)	294 (21.7)	0.007		77 (17.1)	96 (24.8)	0.19
≥24	687 (48.4)	13470 (31.0)	0.361		630 (46.5)	591 (43.6)	0.058		241 (53.4)	191 (49.4)	0.08
Any hospitalization	295 (20.8)	4792 (11.0)	0.27		251 (18.5)	215 (15.9)	0.069		94 (20.8)	75 (19.4)	0.035
Abbreviations: BP-LTCCB, brain-penetrant L-type calcium channel blockers; non-BP-LTCCB, non-brain penetrant L-type calcium channel blockers; SMD, absolute value of the standardized mean difference; COPD, chronic obstructive pulmonary disease; HIV, human immnodeficiency virus; PTSD, post-traumatic stress disoder; VACS, Veterans Aging Cohort Study; HDL, high-density lipoprotein; eGFR, estimated glo…
Note: Reported as n(%)
